# Discovery of Oncogenic Mediator Genes in Rectal Cancer Chemotherapy Response using Gene Expression Data from Matched Tumor and Patient-Derived Organoid

**DOI:** 10.1101/2024.01.29.24301906

**Authors:** Hanchen Huang, Chao Wu, Antonio Colaprico, Paulina Bleu, Wini Zambare, Janet Alvarez, Min Jung Kim, Aron Bercz, Lily Wang, Philip B. Paty, Paul B. Romesser, J. Joshua Smith, X. Steven Chen

**Author notes:** Equal contributions as co-first author (Hanchen Huang, Chao Wu). Co-corresponding authors Correspondence and requests for materials should be addressed to J.J.S., X.S.C.

## Abstract

Rectal cancer (RC) presents significant treatment challenges, particularly in the context of chemotherapy resistance. Addressing this, our study pioneers the use of matched RC tumor tissue and patient-derived organoid (PDO) models coupled with the innovative computational tool, Moonlight, to explore the gene expression landscape of RC tumors and their response to chemotherapy. We analyzed 18 tissue samples and 32 matched PDOs, ensuring a high-fidelity representation of the tumor bioloy. Our comprehensive integration strategy involved differential expression analyses (DEAs) and gene regulatory network (GRN) analyses, facilitating the identification of 5,199 genes governing at least one regulon. By using the biological processes (BPs) collected from Moonlight closely related to cancer, we pinpointed 2,118 regulator-regulon groups with potential roles in oncogenic processes. Further, through integration of Moonlight and DEA results identified 334 regulator-regulon groups significantly enriched in both tissue and PDO samples, classifying them as oncogenic mediators (OMs). Among these, four genes (NCKAP1L, LAX1, RAD51AP1, and NAT2) demonstrated an association with drug responsiveness and recurrence-free survival (RFS), offering new insights into the molecular mechanisms of chemotherapy response in RC. Our integrated approach not only underscores the translational fidelity of PDOs, but also harnesses the analytical prowess of Moonlight, setting a new benchmark for targeted therapy research in rectal cancer.
