## Supplemental Table 2 for "Discovery of Oncogenic Mediator Genes in Rectal Cancer Chemotherapy Response using Gene Expression Data from Matched Tumor and Patient-Derived Organoid"

### Sheet: Supp. Tab. 2
Gene	T value	P value
SNAR-B1	-4.91808	8.21775e-05
GAS8-AS1	-4.6531	0.0001519
NPIPA1	-4.49356	0.000220315
GGA2	-4.45346	0.000241937
C1orf168	-4.39248	0.000278993
ASMTL-AS1	-4.2026	0.000435092
LOC100505915	-4.10946	0.000541168
DCDC2	-4.03395	0.00064588
GPC3	-4.01811	0.000670296
LOC652276	-3.99811	0.000702438
RETNLB	-3.99069	0.000714749
TRPM2-AS	-3.85911	0.000972537
AMDHD2	-3.8031	0.00110861
DAO	-3.77528	0.00118304
EI24	3.70165	0.00140489
LOC441081	-3.69644	0.00142209
CEMP1	-3.66765	0.00152081
DDX59	-3.63867	0.00162701
NFATC2IP	-3.63636	0.0016358
GUCY1A2	3.61885	0.00170386
XAB2	3.57323	0.00189457
SLC37A2	-3.54672	0.0020149
C1RL-AS1	-3.5443	0.0020263
EME2	-3.5147	0.0021704
RLBP1	-3.5078	0.00220538
ANKRD18A	-3.50505	0.00221951
USP32P1	-3.47188	0.00239683
MAP2K2	3.45518	0.00249133
MST1L	-3.45383	0.00249911
C17orf97	-3.43745	0.00259564
PROCA1	-3.42792	0.00265351
LOC344887	-3.41849	0.00271196
SERF2-C15ORF63	-3.41732	0.00271931
SUN3	-3.41033	0.00276356
CORO7-PAM16	-3.39667	0.00285216
LOC100190986	-3.38665	0.00291892
NPW	-3.38021	0.00296257
NDUFA4L2	3.3693	0.00303805
SRRM2	-3.35201	0.0031616
NAGPA-AS1	-3.32248	0.00338405
ATP5J2-PTCD1	-3.31331	0.00345617
ERVK13-1	-3.3128	0.00346022
PTPRVP	-3.30219	0.00354562
CATSPERG	-3.28747	0.00366759
FLJ42627	-3.24981	0.00399862
AFAP1L1	3.24093	0.00408076
ACRBP	-3.23787	0.00410945
LOC283922	-3.21387	0.00434155
SLX4	-3.20515	0.00442891
LOC102723344	-3.19632	0.00451922
SLC38A5	3.17109	0.00478719
PPP3CB-AS1	-3.16526	0.00485121
TRIM72	-3.16439	0.00486084
SPDYE1	-3.15394	0.00497799
PKD1P6	-3.15329	0.00498544
PTPN7	-3.1352	0.00519509
RPGRIP1	-3.13513	0.00519594
TRAPPC5	3.13301	0.00522104
ADAMTS13	-3.13203	0.00523265
LOC101927415	-3.12365	0.00533345
KCNG3	-3.12063	0.00537016
SNX20	-3.11011	0.00550008
SDHAP1	-3.09825	0.00565027
CCDC3	3.09044	0.00575128
MYBPHL	-3.08757	0.00578882
TMEM198B	-3.08308	0.00584809
MSMP	-3.05402	0.00624599
SHISA9	-3.04907	0.0063164
LINC00870	-3.04774	0.00633546
MMRN2	3.04678	0.00634914
LOC647859	-3.04468	0.00637942
SDCBP2-AS1	-3.04327	0.00639977
LOC100288162	-3.03827	0.00647256
ANGPT2	3.03107	0.00657867
LINC01556	-2.99099	0.00720106
LOC101927021	-2.98998	0.00721742
TSPAN5	2.983	0.00733177
C5orf66	-2.97997	0.00738189
LBX2-AS1	-2.97551	0.00745638
IL37	-2.97532	0.00745951
KIAA1462	2.97311	0.00749667
TTLL3	-2.95982	0.00772401
CLEC4F	-2.95851	0.00774682
KAAG1	-2.95624	0.00778645
MERTK	-2.94866	0.00792
LHFPL3	-2.94495	0.00798621
CPA2	-2.9406	0.00806459
SCARNA17	-2.93599	0.00814826
SPATA32	-2.93486	0.008169
IGFL4	-2.93464	0.00817301
NRIP2	-2.92793	0.00829677
ZNF337-AS1	-2.92534	0.00834518
ZNF503-AS1	-2.92283	0.00839214
FAM50B	2.91407	0.00855829
USH2A	-2.9096	0.00864435
NAGPA	-2.90527	0.00872843
UBE2F-SCLY	-2.90148	0.00880267
BCRP2	2.89763	0.00887873
CLUHP3	-2.89395	0.00895197
RAD51-AS1	-2.88749	0.00908207
SLC5A2	-2.87382	0.00936339
DLG1-AS1	-2.87327	0.00937481
CLDN5	2.8702	0.00943907
LOC100131564	-2.86952	0.00945343
UTAT33	-2.86883	0.00946795
RIMBP3	-2.86646	0.00951816
TIE1	2.86385	0.00957374
SOX18	2.8608	0.00963884
WDR81	-2.85943	0.00966833
TTC32	-2.85353	0.00979607
PKD1P1	-2.85183	0.00983332
PDXDC2P	-2.85175	0.00983508
FAT2	-2.84917	0.0098917
FAM66B	-2.84592	0.00996338
WDR90	-2.84178	0.0100556
GOLGA8K	-2.83656	0.0101728
PSD4	-2.82455	0.0104478
TMED6	-2.82165	0.0105151
KRBA2	-2.82157	0.0105172
ZNF500	-2.82126	0.0105243
ZFP57	-2.81509	0.0106694
FAM223A	-2.80882	0.0108187
GLYCTK-AS1	-2.802	0.0109832
ABHD17A	2.80197	0.0109839
SMG1P3	-2.79232	0.0112212
SDHAP2	-2.79183	0.0112332
RAD52	-2.78598	0.0113794
CDNF	-2.78442	0.0114188
ZNF32-AS2	-2.77587	0.0116364
DCST1	-2.77567	0.0116416
CLCN6	-2.77109	0.01176
LOC100288069	-2.77104	0.0117612
CHKB	-2.7708	0.0117676
MAP2K7	2.76183	0.0120027
MAN2C1	-2.76161	0.0120084
AXDND1	-2.76092	0.0120269
CACNG4	2.7602	0.0120459
C9orf173	-2.75986	0.012055
AGAP9	-2.75903	0.0120769
LOC728175	-2.75664	0.0121407
ADGRL1	2.7547	0.0121929
IGFN1	-2.75447	0.012199
FLT1	2.75107	0.0122908
PCBP4	2.74875	0.0123538
RGPD6	-2.7477	0.0123823
LRRN4	-2.7459	0.0124316
SLFN13	-2.73691	0.0126799
SLC7A4	-2.7357	0.0127136
ATP8B5P	-2.73401	0.012761
TRIM66	-2.73159	0.012829
TMX2-CTNND1	-2.73134	0.0128361
EP400NL	-2.7249	0.0130191
PRR9	-2.72162	0.013113
LOC101928068	-2.71048	0.0134375
RNF207	-2.71014	0.0134478
YIF1A	2.70391	0.0136325
SHISA3	-2.70197	0.0136907
NPPA-AS1	-2.70055	0.0137331
LCN12	-2.70038	0.0137384
MIAT	-2.69965	0.0137603
HEMK1	-2.69817	0.0138052
CIR1	2.69798	0.0138108
DAPL1	-2.69498	0.0139017
LOC100147773	-2.68638	0.0141659
PIWIL2	-2.68454	0.0142229
CACNA1C-AS1	-2.68399	0.0142402
LINC00685	-2.68387	0.0142439
ABCC9	2.68119	0.0143276
RBM26-AS1	-2.67691	0.0144621
LOC101929395	-2.67135	0.0146389
SIX1	2.66538	0.014831
TGFBR3	2.66352	0.0148913
DGKB	-2.66183	0.014946
KIAA1919	-2.65551	0.0151536
LINC00894	-2.64904	0.0153687
LINC01001	-2.649	0.0153701
MFSD6L	-2.64739	0.015424
RPS15	2.64725	0.0154287
APOC2	-2.64721	0.01543
PRIMPOL	-2.64584	0.0154762
LOC391322	-2.64458	0.0155186
MTMR7	-2.64404	0.015537
TAS2R14	-2.6414	0.0156265
HABP4	2.63848	0.015726
TRMT10B	-2.63465	0.0158574
LOC100507577	-2.6346	0.0158592
FASLG	-2.63405	0.0158781
LOC101928865	-2.63239	0.0159355
SULT2B1	2.63191	0.0159522
TP53TG5	-2.62977	0.0160267
TNFRSF10A	-2.62222	0.0162916
C7orf55-LUC7L2	-2.61874	0.016415
CCDC28B	2.61654	0.0164937
FAM86B3P	-2.61481	0.0165555
MAN1B1-AS1	-2.61232	0.0166451
A4GALT	2.60802	0.016801
PPP1R36	-2.6067	0.0168491
LINC00969	-2.60626	0.0168653
TREH	-2.60599	0.0168753
FBXL8	-2.60195	0.0170235
HIST1H2BD	2.60015	0.0170899
TCHH	-2.59637	0.0172302
LOC100130744	-2.59528	0.017271
LOC401320	-2.58478	0.0176678
NPIPB3	-2.58411	0.0176932
ZNF213-AS1	-2.58253	0.0177538
PPP1R1B	2.58175	0.0177838
HSF4	-2.58063	0.0178267
KCNK10	-2.57925	0.01788
GTF2IP20	-2.57503	0.0180436
ZNF37BP	-2.57381	0.0180911
ADAMTS7	2.5733	0.0181111
PLCB2	-2.57249	0.0181427
DNAH1	-2.57118	0.0181942
LOC388436	-2.56952	0.0182596
SSPO	-2.56322	0.018509
NFIL3	2.55965	0.0186519
TBC1D16	2.55163	0.0189768
ST7-AS1	-2.55142	0.0189856
IGFBP3	2.54668	0.0191801
CCDC102B	2.54397	0.019292
THBS3	-2.53839	0.0195246
ADGRF5	2.53836	0.0195259
ENPEP	2.53308	0.0197487
ADGB	-2.53242	0.0197766
NDUFA11	2.53208	0.0197913
STMN3	2.52971	0.019892
C2orf48	-2.52714	0.0200021
GOLGA6L4	-2.52678	0.0200176
INHBB	2.52491	0.020098
NPIPB5	-2.52367	0.0201513
SPN	-2.52257	0.0201989
SLC44A2	2.52156	0.0202429
TLR7	-2.5215	0.0202454
ASH1L-AS1	-2.51433	0.0205587
KRBOX1	2.51334	0.0206023
KLK5	-2.51251	0.020639
PNPLA6	2.512	0.0206618
RORC	-2.50564	0.0209447
SYT2	-2.50215	0.0211018
LINC00319	-2.50136	0.0211372
LINC00106	-2.49789	0.0212945
LOC101929378	-2.49762	0.0213068
LOC100129534	2.49661	0.0213528
PITPNA	-2.49606	0.0213779
ABO	-2.49406	0.0214695
FXYD4	-2.49368	0.0214869
LOC100049716	-2.49346	0.0214971
GTF2H2B	-2.49155	0.0215847
TG	-2.49047	0.0216348
LOC100288123	-2.48657	0.0218153
KCNJ4	-2.48537	0.0218714
MYLK2	-2.48524	0.0218775
SEPT4	2.48458	0.0219084
MARK4	2.48249	0.0220062
HDGFRP2	2.48153	0.022051
DHPS	2.4812	0.0220668
GSR	-2.48091	0.0220803
LOC100506585	-2.47916	0.0221628
RAD51L3-RFFL	2.4789	0.022175
C10orf91	-2.47862	0.0221884
GRIN2B	-2.4782	0.0222081
AGAP4	-2.47813	0.0222117
LOC101928295	-2.47771	0.0222317
INCA1	-2.47611	0.0223074
C4A	2.47611	0.0223075
RASSF1-AS1	-2.47472	0.0223736
C9orf173-AS1	-2.47284	0.0224633
BMS1P6	-2.47278	0.0224659
MME	2.47101	0.0225509
CPS1	-2.46918	0.0226388
LINC01424	-2.46858	0.022668
SUSD2	2.46679	0.0227543
CEACAM1	2.46328	0.022925
IFT140	-2.46293	0.0229418
VTCN1	-2.46152	0.0230108
LMCD1	2.46106	0.0230334
CASP4	2.4594	0.0231147
SLC25A35	-2.4546	0.0233514
PLA2G4E	-2.4527	0.0234462
TTC13	-2.45117	0.0235225
CLCNKA	-2.44991	0.0235853
CRIP2	2.44967	0.0235975
FGD2	-2.4486	0.0236511
RRN3P3	-2.44684	0.0237392
MAMDC4	-2.44662	0.0237504
PLLP	-2.44621	0.0237712
ENHO	-2.44482	0.0238414
HTR7P1	-2.44389	0.0238886
HSD3B1	-2.44205	0.0239816
SNAPC2	2.4408	0.0240452
LINC00858	-2.44044	0.0240636
SEPT1	-2.44001	0.0240856
THAP7-AS1	-2.43803	0.0241869
MSH5-SAPCD1	-2.43576	0.0243038
SLC24A1	-2.43446	0.0243706
NLRC3	-2.433	0.0244459
CD200	2.43295	0.0244485
ACHE	2.42868	0.0246703
KLRAP1	-2.42862	0.0246736
OIP5-AS1	-2.42766	0.0247241
USP3-AS1	-2.42662	0.0247784
LOC100505666	-2.4242	0.0249053
COL18A1	2.42262	0.0249889
TTC39A-AS1	-2.42195	0.0250242
POLR3E	-2.42179	0.0250328
MLLT10	-2.42058	0.025097
SH3GL1	2.42044	0.025104
ORC3	-2.42031	0.0251113
PPAPDC1B	-2.41944	0.0251572
SOCS2-AS1	-2.41756	0.0252575
OLFML2A	2.41755	0.0252581
GTF2H2C_2	-2.41707	0.0252838
UFL1	-2.41698	0.0252883
LOC102723927	-2.41677	0.0252997
TSEN34	2.4166	0.0253087
SCAND2P	-2.4166	0.0253089
PRR5-ARHGAP8	-2.4158	0.0253514
VWA2	-2.41519	0.0253842
TMEM184A	-2.41479	0.0254056
PRSS21	-2.41395	0.0254505
LOC101927495	-2.41382	0.0254578
CTBP1-AS	-2.41279	0.0255133
SLCO1A2	-2.41235	0.0255367
SPATA25	-2.41073	0.0256245
FZD4	2.41062	0.0256304
TXNDC11	-2.41046	0.0256391
ADM2	-2.41003	0.0256624
LINC01116	2.41002	0.0256629
LOC102724814	-2.40431	0.0259735
PTGES2-AS1	-2.40233	0.0260821
LOC100270804	-2.40173	0.0261151
LOC440028	-2.40009	0.0262059
AQP6	-2.40006	0.0262072
LOC101927604	-2.39998	0.0262121
CD72	-2.39825	0.0263076
STXBP2	2.39801	0.0263207
MSTO1	-2.39781	0.026332
CTC1	-2.39739	0.026355
LOC101927365	-2.39528	0.0264727
SRRM2-AS1	-2.39363	0.0265648
NUDT4P1	-2.39263	0.0266208
MSTO2P	-2.39043	0.026744
HFE	-2.39035	0.0267486
SPSB2	-2.39019	0.0267574
EPHA1-AS1	-2.38863	0.0268455
AHSG	-2.3885	0.0268529
SLC16A13	-2.38824	0.0268679
FLJ37453	-2.38635	0.0269745
TRIM17	-2.38632	0.0269764
PARP15	-2.38593	0.0269984
DNAH3	-2.38513	0.0270437
RPS26	2.38445	0.0270827
LXN	-2.38377	0.0271211
TNFRSF25	-2.38292	0.0271699
SBF2-AS1	-2.38159	0.0272461
LINC00173	-2.38123	0.0272665
SIM2	2.37945	0.0273685
ACVR2B-AS1	-2.37863	0.0274159
HNRNPA3P1	-2.37835	0.0274317
ARHGEF18	2.37801	0.0274515
RAB6B	-2.37639	0.0275451
SERINC4	-2.37123	0.0278448
PRKG2	2.36851	0.0280045
FJX1	2.36713	0.0280854
MCM3AP-AS1	-2.36674	0.0281084
BTBD19	-2.3659	0.0281581
WDR88	-2.36433	0.0282506
PIGR	-2.36403	0.0282688
LINC00167	-2.36334	0.0283093
MFSD11	-2.36251	0.0283587
C1QTNF3-AMACR	2.36088	0.0284559
STAG3L5P	-2.35946	0.0285406
PARGP1	-2.35872	0.028585
TMEM107	-2.35365	0.0288895
LOC100505938	-2.35291	0.0289345
SCART1	-2.35175	0.0290048
BRINP1	-2.35116	0.0290404
MYH7	-2.35106	0.0290463
R3HDM4	2.34834	0.0292122
BCL6B	2.34718	0.0292833
FAM201A	-2.34661	0.029318
FOXN1	-2.34362	0.0295015
C12orf42	-2.34128	0.029646
SGTA	2.34072	0.029681
NOXA1	-2.33966	0.0297466
CATSPER2	-2.33657	0.0299391
SAT2	-2.33596	0.0299774
CAMKK1	-2.33372	0.0301179
BSG	2.33322	0.0301488
UBXN6	2.33289	0.0301696
MALRD1	-2.33158	0.0302526
IRX2	2.3315	0.0302576
ZNF594	-2.33129	0.0302708
LYPD1	2.32984	0.0303622
TFPI	2.32966	0.0303734
STC1	2.32737	0.0305189
GSN-AS1	-2.32688	0.0305499
AKAP17A	-2.32485	0.0306794
ESAM	2.32192	0.0308676
PNISR	-2.31948	0.0310246
STAC3	-2.31942	0.0310285
PRRT2	-2.3193	0.0310361
FAM83C	2.31918	0.0310437
C8orf44-SGK3	-2.31708	0.0311799
MAP3K8	-2.31693	0.0311893
PAN2	-2.31683	0.031196
CNTFR	-2.31626	0.0312333
SULT1C2	-2.315	0.0313148
HRNR	-2.31369	0.0314005
IL17C	-2.31197	0.0315128
GLB1L	-2.31135	0.0315532
FAM110D	2.31039	0.0316165
GLUD1P3	-2.31014	0.0316328
VWF	2.30978	0.0316564
PIN4	2.30938	0.0316829
LINC00958	-2.30412	0.0320307
NT5C1B	-2.30375	0.0320551
FAM95C	-2.30242	0.0321437
SCAMP4	2.30233	0.0321498
DIO2	-2.3017	0.0321924
TNFSF13	-2.29879	0.0323872
RTN3	2.29865	0.0323966
CFL1	2.29813	0.0324314
UVSSA	-2.29781	0.0324528
HHAT	-2.2978	0.0324538
TMEM160	2.29714	0.0324981
TSC22D1	2.29533	0.03262
RPL18	2.29409	0.032704
TAF1A-AS1	-2.29359	0.0327383
NPL	-2.29081	0.0329268
ALG1	-2.29076	0.0329303
FNBP4	-2.29063	0.0329393
RRAGD	-2.28974	0.0330003
LOC100505716	-2.2895	0.0330167
ALPL	2.28819	0.0331063
KRT4	-2.28523	0.0333095
SRP14-AS1	-2.28462	0.0333519
ZC3H12D	-2.28423	0.0333784
UBAP1L	-2.2825	0.0334985
FAM151A	-2.28062	0.033629
RINL	-2.2802	0.0336579
C4orf32	2.27738	0.0338545
LOC100133331	-2.27692	0.0338873
UACA	2.27686	0.0338913
IFITM3	2.27607	0.0339465
ANKRD20A19P	-2.27606	0.033947
LOC151475	-2.2758	0.0339654
KIAA1407	-2.27426	0.0340735
PAFAH1B2	2.27426	0.0340741
SENP3-EIF4A1	-2.27359	0.0341208
CD84	-2.27337	0.0341364
HEY1	2.27308	0.0341572
WDFY4	-2.27131	0.0342819
CHRNA3	-2.27123	0.0342874
MSH5	-2.27043	0.0343441
LOC642846	-2.26959	0.0344036
DOCK3	-2.26782	0.0345299
TNFRSF13C	-2.26091	0.035025
NPIPB4	-2.26027	0.0350717
LOC101929549	-2.26025	0.0350733
ARRDC3-AS1	-2.26015	0.0350802
LOC101928979	-2.25744	0.0352768
WDR72	-2.2567	0.0353303
SPATA41	-2.25636	0.0353551
STAG3L4	-2.25355	0.0355604
ADHFE1	-2.25346	0.0355665
SPAG5-AS1	-2.25237	0.0356469
STK4-AS1	-2.25205	0.0356701
WAC-AS1	-2.25088	0.0357562
URAHP	-2.24976	0.0358387
LOC728673	-2.24948	0.0358596
LINC00886	-2.24756	0.0360014
DCDC2B	-2.24586	0.0361273
LOC100507424	-2.24507	0.0361858
STAG3L3	-2.24194	0.0364191
LOC100132062	-2.24151	0.0364515
PLCXD1	-2.2394	0.0366099
CROCCP2	-2.23882	0.0366532
FLJ37035	-2.2361	0.0368587
DNLZ	2.23443	0.0369855
HES2	-2.23421	0.0370022
GAS5-AS1	-2.23141	0.0372153
ZNF418	-2.23129	0.0372242
MARCH1	-2.23072	0.0372679
AGRN	2.22966	0.0373488
APOBR	-2.22918	0.0373858
MESP2	-2.22811	0.0374675
APLNR	2.22715	0.0375414
GUSBP11	-2.2267	0.0375763
PAF1	2.22622	0.037613
MAP3K14-AS1	-2.22527	0.037686
LINC01443	-2.22525	0.0376877
GPR75	-2.2246	0.0377376
NR2F1	2.22451	0.0377448
MFSD4	-2.22443	0.0377512
SALL4	-2.22442	0.0377518
RNF157	2.22431	0.0377604
RAB4B-EGLN2	-2.22366	0.0378107
GTF2IP1	2.22366	0.0378109
CHST4	-2.22199	0.0379399
PHC2	2.22042	0.0380625
ADGRL2	2.22008	0.0380889
LOC389641	-2.21985	0.0381065
SLC1A5	2.21588	0.0384177
PRSS12	2.21327	0.0386232
PTPN3	-2.21288	0.0386539
DNHD1	-2.21102	0.0388014
ARHGAP29	2.21094	0.0388072
CLN3	-2.20948	0.038923
C20orf144	-2.20866	0.0389884
ZSWIM8-AS1	-2.20809	0.0390341
FREM1	2.20779	0.0390582
C5orf38	2.2075	0.0390807
C11orf45	-2.20526	0.0392602
SLC38A7	-2.20518	0.0392664
SOX9-AS1	-2.20442	0.0393273
SYN2	-2.20321	0.0394244
ZNF641	-2.20221	0.0395049
IL10RA	-2.20206	0.0395175
ID3	2.20098	0.0396049
INE1	-2.20055	0.0396389
PCSK1N	2.2001	0.0396757
CAMLG	2.19801	0.0398447
DLGAP1	-2.19798	0.0398474
GPRC6A	-2.19659	0.0399604
NAT2	-2.19655	0.0399639
TMEM204	2.19338	0.0402231
KATNAL2	-2.1929	0.0402618
LOC100132287	-2.19211	0.0403267
GJA5	2.19028	0.0404778
DDX3X	-2.18962	0.0405322
MBD3	2.18947	0.0405439
DPY19L1P1	-2.189	0.0405828
MOXD1	-2.18623	0.040812
RAB7B	-2.18519	0.0408987
PSME1	2.18428	0.0409747
RAI14	2.18175	0.0411858
LOC101927811	-2.18166	0.0411934
TRPV1	-2.18116	0.0412351
SLC25A45	-2.18074	0.0412703
PDGFB	2.17889	0.0414262
MASP2	-2.17781	0.0415166
CES4A	-2.17624	0.0416499
CCND3	2.17607	0.0416642
CDH13	2.17579	0.0416875
HERC2P7	-2.1752	0.0417375
FAU	2.17485	0.0417667
AIP	2.17417	0.0418249
PIK3R3	2.17236	0.0419787
LINC01573	-2.17053	0.0421348
TRIM67	-2.17009	0.0421722
DOCK9	2.17003	0.0421775
NDUFA6-AS1	-2.16865	0.042296
LINC00852	-2.16821	0.0423335
INPP4A	-2.1668	0.0424547
LINC01089	-2.16568	0.0425512
LOC100507250	-2.16503	0.0426077
ZNF280A	-2.16487	0.042621
STXBP4	2.16486	0.042622
RASIP1	2.16482	0.0426254
SPDYE6	-2.16473	0.0426336
ANGPTL4	2.16433	0.0426681
RENBP	-2.16367	0.0427248
TM4SF19-AS1	-2.16365	0.0427269
HEYL	2.16197	0.0428723
ROBO2	-2.1614	0.0429217
FAM157B	-2.16118	0.0429413
GOLGA8R	-2.16049	0.0430008
FARP2	2.15934	0.0431014
SMG1P1	-2.15911	0.0431213
SOX7	2.15873	0.0431541
ACAD10	-2.15867	0.0431594
COL4A2	2.15775	0.04324
RPS10P7	-2.15747	0.0432643
HCG4B	-2.15588	0.0434037
SMG1P5	-2.15434	0.0435391
FLVCR2	-2.1536	0.0436044
FAM71F2	-2.15356	0.0436079
GABPB2	-2.15192	0.0437531
FIGNL2	-2.15143	0.0437967
BTBD18	-2.15099	0.0438357
DARS2	-2.14996	0.0439269
LINC00887	-2.14942	0.0439746
KCNJ8	2.14868	0.0440405
ADNP-AS1	-2.14665	0.0442216
DCST2	-2.14508	0.0443617
C16orf71	-2.14434	0.0444278
KDELR1	2.1419	0.0446474
TMEM144	-2.14137	0.0446954
SPTB	-2.14096	0.0447322
ANKRD36B	-2.14084	0.0447431
MLLT1	2.13947	0.0448667
BGN	2.13925	0.0448868
EXOSC6	-2.13819	0.0449824
KLHL3	2.13728	0.045065
MTHFR	-2.13587	0.0451937
PSMD5-AS1	-2.13568	0.0452107
SLAMF6	-2.13536	0.0452402
NBPF11	-2.13476	0.0452951
BTN2A3P	-2.13443	0.0453252
EPB41L3	-2.13412	0.0453536
RALY-AS1	-2.13404	0.0453605
BCR	2.13401	0.0453631
NCK2	2.13307	0.0454492
PRSS41	-2.13107	0.0456324
LOC102723701	-2.12964	0.0457644
ZNF599	-2.1292	0.0458047
TCTEX1D4	-2.1289	0.0458323
GOLGA6L5P	-2.12784	0.0459307
C1orf226	-2.12751	0.0459607
PARN	-2.12668	0.0460374
ITIH4	-2.12631	0.0460717
SLC52A1	-2.12576	0.0461233
NRSN2-AS1	-2.12529	0.046167
SNAPC1	2.12085	0.0465808
LOC105373609	-2.1188	0.0467731
SMIM2	-2.11874	0.0467786
GTF2F1	2.11799	0.046849
GATSL2	2.11758	0.0468873
SDK1	-2.11688	0.0469531
ARHGAP31-AS1	-2.11684	0.0469571
LOC100272216	-2.113	0.0473208
BMPR2	2.11276	0.0473435
FBF1	-2.11209	0.0474075
ATG16L2	-2.11101	0.0475102
CEBPB-AS1	-2.11054	0.047555
EHD2	2.11026	0.0475817
CELF6	-2.11022	0.0475854
GPR137B	-2.10922	0.047681
ODAM	-2.10813	0.0477851
CBX3P2	-2.10797	0.0477999
EVA1C	2.10657	0.047935
GBAP1	-2.1065	0.0479413
MED14	-2.10556	0.0480321
LOC403323	-2.10334	0.0482461
ADD3-AS1	-2.10186	0.0483887
FOXS1	2.10172	0.0484031
RNF144A-AS1	2.10124	0.0484493
LOC100129917	-2.10104	0.0484684
ITFG2	-2.10077	0.0484947
MSS51	-2.1	0.0485697
CCDC152	-2.09984	0.0485852
CREB3L4	-2.09891	0.0486758
SOAT1	-2.0983	0.0487349
NPR1	2.09764	0.0487993
FMO4	-2.09466	0.0490913
LIMD1	-2.0945	0.0491067
TNRC6A	-2.09448	0.049109
VSNL1	2.09445	0.0491118
APOL4	2.09405	0.0491508
RUFY4	-2.09349	0.0492059
LOC100506258	-2.09268	0.0492863
CCDC77	-2.09223	0.0493301
PQLC3	-2.09141	0.049411
LOC100132111	-2.09134	0.0494183
ZNF658	-2.09088	0.0494638
CPNE2	-2.09029	0.0495219
LINC01590	-2.0884	0.0497093
CALCRL	2.08584	0.0499642
