## Supplemental Table 3 for "Discovery of Oncogenic Mediator Genes in Rectal Cancer Chemotherapy Response using Gene Expression Data from Matched Tumor and Patient-Derived Organoid"

### Sheet: Supp. Tab. 3
Gene	T value	P value
SCAMP1-AS1	-5.49058	5.8314e-06
DLGAP1-AS2	-4.50113	9.48924e-05
FOXJ3	4.98367	0.000170236
STKLD1	-4.17009	0.000238789
SLC16A13	-4.7506	0.00027319
SCYL2	4.11483	0.000278245
MKNK1-AS1	4.09024	0.000297805
C6orf89	4.85353	0.000339153
MEIG1	-4.86242	0.000577045
C6orf62	4.29317	0.000607631
ASMTL-AS1	-4.28576	0.000625748
ARHGEF18	4.39757	0.000671225
KCNC2	-4.2119	0.000743801
SYNJ1	4.20126	0.00078329
INPPL1	4.17907	0.000798459
ZNF280A	-4.2738	0.000857734
SNORD3B-1	-3.62104	0.00106918
SLC25A28	4.00205	0.0011114
PTMS	-4.26439	0.00126579
SHBG	-3.8698	0.00148714
GIT1	3.83614	0.00160984
PPP2R3B	-4.2464	0.00162009
MAP2K7	3.73101	0.00179706
CCNE1	-3.75596	0.00198948
PRSS30P	-3.6758	0.00208782
KHDRBS3	3.67167	0.00209258
PRSS41	-3.63999	0.00211282
HIPK2	3.79466	0.00216154
DNAJB2	3.97753	0.00216698
SART1	3.67705	0.00218533
FOXO1	3.70107	0.00221628
SAMD4B	3.67286	0.00252618
DNM1L	-3.80018	0.00260584
SUN3	-3.73584	0.00266974
ZNF337-AS1	-3.63462	0.002732
GRPEL2	-3.26116	0.00276488
C6orf163	-3.76524	0.00282246
PFKFB1	-3.61232	0.00284917
GPBP1L1	3.55796	0.00303671
LOC283710	-3.47815	0.00304231
MIR155HG	-3.67036	0.00305475
S100A5	-3.48933	0.0031185
ZNF442	3.59743	0.00314768
SFTA2	-3.44655	0.00332159
PCF11	3.55117	0.00332408
HIPK1	3.45956	0.00337109
C1RL	-3.50728	0.00347722
ATF7	3.4628	0.00356596
AZIN1	3.62133	0.00372306
EFNB2	3.55392	0.00384202
COA6	-3.44758	0.00386764
NPIPA1	-3.63663	0.00393063
RASGRP2	-3.45031	0.00393296
BRD2	3.52321	0.00395852
HINFP	3.43699	0.00400438
CHRM4	-3.33996	0.00403493
ARHGEF12	3.37975	0.004054
ASH1L	3.42844	0.00408251
CXCR4	-3.405	0.00411128
PKD2L1	-3.34155	0.004117
CMTM6	3.33247	0.00419782
TMEM107	-3.37464	0.00420742
ERVW-1	3.40989	0.00453284
REP15	-3.3523	0.00459186
LOC101927765	-3.36709	0.0046535
LINC00673	3.32878	0.00470698
HNF1B	3.27598	0.00477747
RSRC2	3.33611	0.00484041
RETNLB	-3.38565	0.00484605
SUPT5H	3.03782	0.00489967
MTTP	-3.26005	0.00495088
PDIA3P1	-3.25369	0.00497459
SLC38A5	3.25807	0.00499404
TRPM2-AS	-3.24763	0.00510589
EIF5	3.63185	0.00517345
SDCBP2-AS1	-3.2879	0.00518528
PCDHGA4	-3.26539	0.00526234
SDK2	-3.2387	0.00526712
SLC45A4	3.21548	0.00528966
GABRA2	-3.21269	0.00545685
VEZT	3.20858	0.00550119
LOC100507412	-3.2119	0.00557506
CMTM8	3.19815	0.00564792
LINC01569	-3.25307	0.00568023
CEP350	3.26882	0.00600144
C10orf91	-3.46585	0.00601211
ZFAND3	3.26796	0.00610624
SCN2A	-3.17091	0.00613339
TDO2	-3.28794	0.00622019
LOC100268168	-3.59312	0.006271
LPAR5	-3.22699	0.00627767
TMTC2	3.18704	0.00631465
SSSCA1	3.20264	0.00639261
IFNAR1	3.27959	0.00642061
SYVN1	3.31576	0.0064302
PCNXL3	3.20522	0.0064816
SLC39A9	3.19985	0.00656944
TMEM123	3.13776	0.0066098
HYOU1	3.12979	0.00666395
PKN1	3.13276	0.00667879
LVCAT8	-3.29658	0.0067556
LOC100129518	-3.13056	0.0067709
GTF2H2C_2	-3.11426	0.00688003
PPFIA1	3.10658	0.00688613
TMEM186	-3.13713	0.00688614
TMEM178B	3.10185	0.00692805
KCNG3	-3.14658	0.00697378
FAM84B	3.21926	0.00701616
EFHC2	-3.0892	0.00701954
APOA2	-3.09608	0.00702499
CFH	-3.13803	0.00704954
GLTSCR1L	2.88948	0.00710279
MYO15A	-2.88198	0.00723603
HSD17B7	-3.34943	0.00726136
SCMH1	3.1476	0.00735212
HSD3B1	-3.16905	0.00739224
NAT2	-3.10719	0.00751672
LOC100505938	-3.09004	0.00752341
SMIM8	-3.15528	0.00758744
SRF	3.07561	0.00760835
SF3B2	3.04901	0.00761925
GPC3	-3.03763	0.00773055
ZDHHC5	3.18246	0.00786816
SFXN1	-3.09043	0.00788614
LOC541473	-3.17725	0.00805089
RSPH10B2	3.16147	0.00812565
TRIO	3.23961	0.00815374
CDC42BPG	3.17236	0.00818048
CEND1	-3.05105	0.00835591
AK8	-3.04606	0.00843281
ZNF599	-3.02357	0.00853777
MYBPC3	-3.02154	0.00857668
MTERF4	3.08824	0.00857726
TBCA	-3.02236	0.00858513
MUC7	-2.97488	0.00868009
NCOA1	3.02116	0.00874758
CSNK1D	2.98101	0.00883561
ING4	-3.0148	0.00893188
MRPL22	-2.99121	0.00914818
LINC00998	-3.11108	0.00922658
MLF2	-2.97143	0.00930056
DVL3	2.99078	0.00934537
RFNG	2.97188	0.00937466
SLC15A4	2.97379	0.00941054
ANKRD13A	3.02282	0.00941372
POU2AF1	-2.96619	0.00946888
DNM1P35	-3.24729	0.00951644
MLKL	-3.11916	0.00954861
LOC553103	-3.21524	0.00957276
ARCN1	2.94782	0.00961328
SEC1P	-2.9354	0.00982739
RBM39	3.05269	0.00986461
TCEB2	-2.9339	0.00994388
PAFAH1B2	2.92568	0.00997438
SLC6A9	3.06361	0.0101436
MON2	3.21448	0.0102582
FLJ37035	-2.96184	0.010328
MLLT1	2.95685	0.0105785
ANKS1A	2.91013	0.0107212
CKS2	-2.93915	0.010732
MRPS10	2.91343	0.0107788
UHRF1BP1	2.71791	0.0108077
CDC23	-2.97749	0.0108163
ESRRG	-3.00159	0.0108351
GRM1	-2.94118	0.0108541
LVCAT1	-2.71486	0.0108874
TAP2	2.95414	0.0109204
TMEM256	-2.89749	0.0109365
NUDT5	-2.9545	0.0109477
NIPBL	2.9774	0.0110913
BTBD7	2.88347	0.0111696
LOC100996325	-2.85462	0.0113845
MGC50722	-3.3091	0.011447
C10orf111	-2.94785	0.0115237
TYK2	2.86096	0.0115497
WBP1L	2.87788	0.0115608
GGA2	-2.85677	0.0116233
RUNX1	2.8739	0.0116338
CDH24	2.86968	0.0116648
LOC101927865	-2.93605	0.0116756
INTS6	2.86265	0.0117682
HGS	2.90181	0.0118051
XAB2	2.83532	0.0118523
LOC100652999	2.85886	0.0118527
ANKRD37	-2.67833	0.0118877
MGC32805	-2.83474	0.012008
SIK2	2.85224	0.0120154
ATAD1	2.83074	0.0120174
GDPD2	-2.8297	0.0120502
ZFP91	2.85342	0.012065
MAP1LC3B2	-3.03418	0.0121615
ICK	2.85037	0.0121782
FAM50B	2.82488	0.0122226
TRPT1	2.84746	0.0122456
MYO10	2.89212	0.0123765
AREL1	2.82558	0.0123819
C16orf71	-2.65558	0.0125533
DIO1	-2.88338	0.0128119
STAM2	2.8093	0.0128944
MRPS2	-2.89609	0.0129102
PHF2	2.90322	0.0129381
CDC123	-2.8411	0.0129972
EXOSC6	-2.89418	0.0130286
SF3A1	2.80222	0.0130416
LOC283352	-2.78865	0.0131042
SLC5A10	-2.78616	0.0131159
TRAPPC5	2.79311	0.0132836
CPS1	-2.78592	0.0133382
ITLN2	-2.62837	0.0133947
C19orf25	2.62835	0.0133951
TBRG1	2.78552	0.01341
LCNL1	-2.62784	0.0134116
HDAC4	2.78826	0.0134265
ZMYM5	2.79202	0.0134757
ZNF841	2.90916	0.0134998
STXBP2	2.76047	0.0135866
EIF1AD	2.77495	0.0135986
CD2AP	2.79273	0.0136192
C5orf52	-2.77993	0.0137138
TTC31	-2.78468	0.0137953
ZSCAN31	2.83361	0.0138537
PPM1K	2.82226	0.0138916
LOC100506083	-2.88601	0.0139924
NKAPP1	-2.79889	0.014057
ERAP2	2.75645	0.0141556
POU4F1	2.76097	0.014238
RTN1	-2.73957	0.014289
HOXD13	2.78401	0.0143196
WRNIP1	2.77259	0.0143462
SNRPG	-3.11347	0.0144244
TMEM231	-2.93712	0.0144716
CATIP-AS1	-2.75151	0.0145465
MSTO1	-2.75999	0.014669
LINC00598	2.89491	0.0148424
ANKRD19P	-2.73824	0.0148426
ACER3	3.02391	0.0148582
MIR762HG	-2.89877	0.0148868
SLC1A4	2.9495	0.0149955
SLF2	2.72776	0.015019
CCDC88C	2.75192	0.0151216
SBDSP1	2.74484	0.0151548
LOC100289361	-2.7271	0.0151661
PTPN11	2.73734	0.0151977
PCDHB19P	-2.7924	0.0152083
RFX3	2.57397	0.0152355
APBA3	2.71388	0.0152837
WASL	2.76816	0.0152933
MLLT4	2.81721	0.0152974
NSFP1	2.79152	0.0153106
FAM131C	-2.76107	0.0153762
SAMD4A	2.72883	0.015391
SULT1A4	-2.76318	0.0154017
FXR2	-2.71992	0.0154537
MAST2	2.74095	0.0154721
DGUOK	-2.76658	0.0154752
EVI5L	2.71621	0.0155214
CD36	-2.72105	0.0156829
KISS1	-2.69997	0.0157325
LOC101929066	-2.82223	0.0158236
PARD3-AS1	-2.90091	0.0158693
LSM6	-2.70344	0.0159245
NFKBIL1	2.74524	0.0159284
DUS2	-2.73725	0.0160014
LOC646214	-2.69623	0.0160966
NDUFAB1	-2.70252	0.016125
ZFR	2.74842	0.0161275
ZNF883	-2.69065	0.0161293
CAPN1	2.81869	0.0161559
LYRM1	-2.70067	0.016161
POLR3K	-2.70174	0.0161806
C1orf168	-2.76714	0.0162686
ORAOV1	2.73851	0.0163125
MRPS27	-2.7452	0.0163233
CAPN9	-2.69324	0.0163512
DCDC1	-2.74573	0.0163818
SNAPC2	2.69815	0.0164066
MAP10	-2.68804	0.0164756
BRAP	2.69439	0.016635
C16orf13	-2.67849	0.0166918
MTMR3	2.73475	0.016701
LOC388849	-2.79615	0.0167873
SRPX	-2.6713	0.0168133
FBXL3	2.67747	0.0168356
DENND5B-AS1	-2.73167	0.0169424
LOC100507564	-2.79087	0.0170496
FAM35A	2.67166	0.0171248
ASB1	2.6673	0.0171335
LOC440600	-2.68513	0.0171791
LOC102724094	-2.65203	0.0172602
RABGGTB	2.68599	0.0173041
NUTM2G	2.75296	0.0173735
TESK2	2.65752	0.0174103
LINC00494	-2.65011	0.0175381
EARS2	-2.66371	0.0175781
RELA	2.64722	0.0176509
ZNF488	-2.64518	0.0178944
CLN5	2.72746	0.0178968
PTPRVP	-2.75311	0.0179557
ARHGEF38	2.64054	0.0179864
HAPLN4	-2.6177	0.0182322
GPNMB	-2.66195	0.0182898
PPP4R3A	2.65875	0.018413
HIST2H2BE	2.65178	0.0187124
BAD	2.63076	0.0187807
BOLA1	-2.65236	0.0188043
PDCD4	-2.64593	0.0188246
LINC00637	-2.81963	0.0188849
CPXM2	-2.61781	0.0189932
RAB21	2.65485	0.0190068
TMEM5	2.63913	0.0190707
PDCD4-AS1	-2.63661	0.0191396
ISCU	2.7451	0.0193318
BMPR2	2.61295	0.0193678
EXOSC2	-2.66499	0.0194487
LYPLAL1	-2.61749	0.0195112
STK17B	2.62168	0.0195979
RING1	2.59738	0.0196404
TIGAR	-2.60614	0.01965
DHRS11	-2.59647	0.0197385
PCDHA8	-2.68688	0.0198031
NDUFA9	-3.02238	0.0198181
CDH23	-2.71702	0.0198282
NDUFS2	-2.59002	0.0199214
ATPIF1	-2.60085	0.0199578
WDR54	-2.60378	0.0200285
GMCL1	2.45658	0.0200313
GFM2	-2.5864	0.0201089
VTI1B	2.58695	0.0202619
LINC00540	-2.5784	0.0202626
C1QL3	-2.59055	0.0203281
LOC727896	-2.83398	0.0203949
TEAD3	2.59236	0.0204006
CDK17	2.57904	0.0204088
MGEA5	2.58287	0.0204688
IL17RC	2.57832	0.0207026
ATP5C1	-2.56183	0.0207271
GINS1	-2.62627	0.0207509
C1orf228	-2.60763	0.0207803
TRIP13	-2.82441	0.0208504
ADRBK1	2.61851	0.0208852
RNF141	2.63845	0.0209433
HMMR	-2.67604	0.0210589
CUX1	2.57276	0.0212529
TAF9	-2.54525	0.0212729
PICALM	2.57795	0.0213148
GOLGA4	2.58859	0.0213304
MED14OS	-2.56551	0.0214203
HIST1H4J	2.66164	0.021441
PDE2A	-2.56082	0.0216143
FAU	2.54678	0.0216325
CTSL	-2.54995	0.0217037
IGF2	-2.54427	0.0217424
RPS6KA4	2.63611	0.0218794
RER1	2.54697	0.0218958
CRKL	2.57725	0.0219389
RABL2A	-2.57016	0.0220087
SLC16A1	-2.55793	0.0220916
MTMR6	2.53963	0.022095
PPP4C	-2.53897	0.0220999
ACY3	-2.62581	0.0222099
FRS2	2.55964	0.0224138
RAB3IP	2.52661	0.0224696
LEMD2	2.53383	0.0225762
DARS-AS1	-2.53663	0.0225827
IBA57-AS1	-2.72598	0.0227938
LOC171391	-2.52256	0.0228608
PCDHB18P	-2.76288	0.0229023
ASPH	2.52554	0.0229042
IAH1	-2.53633	0.0229056
FAM86B3P	-2.54319	0.0229371
ADIPOR2	-2.53471	0.0229516
C6orf99	-2.53039	0.0230309
AADAT	-2.525	0.0230593
LINC01556	-2.60541	0.0231104
TMEM256-PLSCR3	-2.3927	0.0231892
KDM2A	2.51127	0.0232166
CORO7-PAM16	-2.53966	0.0232371
CDK5R1	2.56901	0.0232537
FANCE	2.51798	0.0232539
GTDC1	2.56658	0.0233404
SLC25A35	-2.54022	0.0233596
RARG	2.52242	0.0233612
LOC100507291	-2.58209	0.0234507
LOC101929767	-2.52023	0.0234792
MEX3B	2.52653	0.02354
THBS1	-2.58387	0.023549
CTNND1	2.5435	0.0235855
LINC00526	-2.52089	0.0235895
PTGDS	-2.54335	0.023677
PKP4	2.53164	0.0237055
HERC2P7	-2.5006	0.0237337
IRGQ	2.79002	0.0237527
FAM135A	2.50328	0.0238018
VARS	2.50498	0.0238462
IGSF9B	2.51692	0.0238814
SSTR5-AS1	-2.55623	0.0239405
SULT1A3	-2.52889	0.0241697
PIP4K2C	2.70566	0.0242054
PCDHGA1	-2.57708	0.0242436
ATP8B3	-2.48533	0.0243384
ASPSCR1	2.50669	0.0243572
PKHD1	-2.51156	0.0244088
C1orf131	-2.53423	0.0245353
FOXC1	2.51232	0.0246008
RHOBTB2	-2.49159	0.0246586
FAM35DP	-2.58249	0.0246769
NDUFS4	-2.4859	0.0247621
PHF20L1	2.496	0.0247669
RPP38	-2.47456	0.0247849
CES1	-2.47585	0.0248421
STK38	2.53377	0.024948
COPS7A	-2.52378	0.0249555
RAB6B	-2.48151	0.0250836
PARN	-2.47572	0.0251159
DDO	-2.48492	0.0251304
KLHL28	2.54111	0.0251954
RPS26	2.5086	0.0252018
ALCAM	2.47058	0.0253547
PPT2-EGFL8	2.60457	0.0255101
TM6SF2	-2.46043	0.0255449
REG1A	-2.48371	0.0256273
C9orf114	2.54539	0.0256891
AGPAT5	-2.47197	0.0257079
CCND2-AS1	-2.47851	0.0258835
ZNF213-AS1	-2.45847	0.0259027
PPIL2	2.4627	0.0259179
C9orf116	-2.47133	0.0260619
PCDH18	-2.52342	0.0261636
SEPT10	-2.49366	0.0262014
ALPI	-2.447	0.0262245
LMBRD2	2.45722	0.0263028
PANK4	2.46752	0.0263366
P4HA2-AS1	-2.44923	0.0265111
BAZ2A	2.53057	0.0265676
CRISP3	-2.52163	0.0265941
SCYL1	2.44546	0.0266232
BTBD6	2.54727	0.0266689
ALG9	2.44312	0.0267366
RANGRF	-2.44936	0.0268204
LOC100287015	-2.46295	0.0268262
CELF2	2.43703	0.0269659
UBE4A	2.43979	0.0270051
ERVK13-1	-2.47024	0.0270214
LINC00659	-2.45439	0.0270671
CIDEC	-2.43611	0.0270727
IL17RD	2.44637	0.027134
ABCG2	-2.44207	0.0271457
LINC00662	2.43426	0.0271482
SLC9B1	-2.64579	0.0271922
ENO4	-2.44497	0.0271959
CASKIN2	2.45514	0.0272109
NCK2	2.46924	0.0272166
FAAP24	-2.45996	0.0273142
SLC12A9	2.52591	0.027424
RXRB	2.44658	0.0274514
NENF	-2.4279	0.0275894
REL	2.45102	0.0277709
TRAPPC9	2.41754	0.0279553
GUF1	2.41863	0.0279611
KMT2A	2.41352	0.028313
GPHN	2.44141	0.0283745
SPATA13	2.41013	0.0284017
KAT5	2.40643	0.0284248
ZNF789	-2.42692	0.028436
HAS1	-2.50836	0.0287367
SOCS7	2.44128	0.0287434
LINC00431	2.40694	0.0287559
GRIPAP1	2.4205	0.0287829
TRAF3	2.41327	0.0290424
H2AFY	-2.4769	0.0291313
SMARCA2	2.39893	0.0292314
EPHA4	2.39861	0.0292317
SP3	2.41084	0.0294031
CBFA2T3	-2.28671	0.0294413
C17orf97	-2.3906	0.0296491
CBR3	2.39255	0.0296666
NR1I3	-2.4018	0.0297381
HIPK3	2.42618	0.02979
CRABP2	-2.46489	0.0298358
PIGF	-2.38403	0.0298365
UBL7-AS1	-2.39537	0.0299304
EP400NL	-2.4029	0.0299592
TTC32	-2.39304	0.0299916
SPATA17	-2.4035	0.0300418
SRR	-2.38663	0.0300621
TRAPPC1	-2.38522	0.0301272
EIF4ENIF1	2.3828	0.0302611
MRPS36	-2.37624	0.0303935
ARHGEF39	-2.46451	0.0304179
LOC101927604	-2.39134	0.0304191
BIRC2	2.3742	0.0304333
PBX3	2.41186	0.0304504
LAT	-2.37746	0.0304737
ZNF487	-2.3694	0.0305422
DEF6	2.39234	0.0305455
RGS4	-2.37174	0.0305881
ATF6B	2.41201	0.0307033
ZNF672	-2.3649	0.0307903
TRIM33	2.36998	0.0309262
RHOT1	2.36641	0.031013
CHCHD1	-2.36946	0.0310521
SPDYE5	2.41879	0.0313201
CBWD6	2.433	0.0313627
MALRD1	-2.36371	0.0314413
MLXIP	2.38634	0.0315321
YARS2	-2.43994	0.0315649
WDR20	2.40385	0.0315822
USP3-AS1	-2.41385	0.0316229
PALB2	-2.38374	0.0317407
C11orf86	-2.3417	0.0317692
SAT2	-2.36338	0.0318102
INO80E	-2.38278	0.031927
CDKL5	2.36358	0.0319285
LOC101929715	-2.38079	0.0319565
TRAPPC4	2.35285	0.0320288
ZNF503-AS1	-2.35326	0.0320311
RPL23AP7	-2.4035	0.032049
PFN1	-2.36803	0.032055
CD164L2	-2.34742	0.0322183
TMEM63B	2.36608	0.0322374
ERP27	-2.36257	0.0322634
DNAJC25-GNG10	2.34672	0.0323842
CPEB3	2.36863	0.0324171
PHB2	-2.45346	0.0326755
LRRC37BP1	2.3275	0.0328858
ELP5	-2.33984	0.0329287
C19orf54	-2.3908	0.0329808
MZF1-AS1	-2.4007	0.0330333
C17orf59	-2.35757	0.0330514
EREG	2.33401	0.0330618
STRN3	2.37888	0.0332611
ECI1	-2.3554	0.0333359
APLP2	2.32336	0.0334483
DPF2	2.32197	0.0335778
DCAF11	2.33734	0.0335842
APRT	-2.33061	0.0336189
TMEM30B	2.34035	0.0336715
CGGBP1	2.33007	0.0337387
JMJD8	-2.37476	0.0339048
GTF2A1	2.33243	0.0339517
NDUFAF4	-2.4363	0.0339669
CEP170B	2.34985	0.0340197
FAM21EP	-2.22034	0.0340951
DGCR2	2.33779	0.0341032
MPZL3	2.34639	0.0342213
TMEM45A	-2.35906	0.0343074
DYX1C1-CCPG1	-2.34596	0.0343344
LOC101926941	-2.38863	0.034363
PCGF5	2.31926	0.0343672
SPTY2D1-AS1	-2.21625	0.0344024
TRIM8	2.31188	0.0344168
EGFL6	-2.3282	0.0344225
PEX11G	-2.33847	0.034447
ERI3-IT1	2.54418	0.0345446
P3H3	-2.34801	0.034557
NRSN2-AS1	-2.35532	0.0347266
ZNF562	2.30817	0.0347617
MTA3	-2.32193	0.0347708
VPREB3	-2.30459	0.0347945
GSTM4	-2.31923	0.0348382
OR2A4	2.30914	0.0348906
AKR1C4	-2.35706	0.035042
SRD5A1	2.30315	0.0350481
LOC101929395	-2.34127	0.0350628
MLLT6	2.30717	0.0352331
WNT3A	-2.34581	0.0352639
TBCC	2.32432	0.0354268
FAM161B	2.31727	0.035635
BTBD16	-2.32889	0.0356571
HOXB4	-2.33539	0.0357697
TIGD4	-2.35668	0.035886
ZDHHC24	2.30607	0.0358918
LOC100288842	-2.35711	0.03591
FASTKD5	-2.29428	0.0359175
CCNB1	-2.34666	0.0359288
USP4	2.28878	0.0359408
RSPH1	-2.2995	0.0359608
TOX4	2.2979	0.0359634
MAP3K11	2.35245	0.0359982
LOC101559451	-2.28149	0.0360474
MAPKAPK5	2.29202	0.0360518
LAT2	2.3009	0.0361595
SLC5A12	-2.32346	0.0361708
TMEM150B	-2.28853	0.0362325
C11orf72	-2.30523	0.0362449
RSF1	2.28664	0.0362641
H1FX-AS1	-2.29129	0.0362961
PDZK1	-2.3083	0.0363341
NPIPB6	2.29871	0.0364266
SOD2	2.29943	0.036432
LOC728554	-2.28244	0.0365398
NCOA6	2.28364	0.0366133
NUMA1	2.28308	0.0366767
POU2F2	-2.48123	0.0367033
MARS	2.18585	0.0367657
ZMYM2	2.28419	0.0367826
CAMSAP3	2.27697	0.0367889
SRP14-AS1	-2.29298	0.0368392
SPATC1	-2.4342	0.0368421
IMPAD1	2.27936	0.0368559
LRP5L	2.28472	0.036903
DVL1	2.28404	0.0369502
NDUFB10	-2.29071	0.0370124
PIFO	-2.28411	0.0370608
LPAR2	2.27482	0.0370893
MAPRE2	-2.40084	0.0371106
NCOR2	2.2782	0.0371256
FBXO7	2.27982	0.0371446
C20orf196	-2.27391	0.0371493
GOT2	-2.31362	0.0373559
SNAI2	2.28485	0.0373613
DRAP1	2.27305	0.0374708
GEMIN6	-2.31362	0.0375324
SPDYE2	-2.17469	0.0376695
RB1	2.26846	0.0376801
LINC00589	-2.30445	0.0377037
MX1	-2.27842	0.0377357
NEU3	2.27088	0.0378746
HPS4	2.29103	0.0381704
POM121C	2.28043	0.0382243
ICA1	-2.29448	0.0382304
CELSR1	2.27023	0.0382528
ARV1	-2.26605	0.0382659
ADH4	-2.3958	0.0383438
EXTL3-AS1	-2.30246	0.0383786
LSM1	2.26361	0.0383976
LOC285629	-2.28537	0.0384262
ITLN1	-2.27238	0.038517
SNX15	2.25355	0.0385668
C9orf40	-2.2833	0.0385722
CORO1B	2.34338	0.0385885
GNG5	-2.2588	0.0386576
PRODH	-2.26956	0.0387026
VRK3	-2.26615	0.0387291
CFP	-2.32866	0.0387692
PTGER4P2-CDK2AP2P2	-2.27265	0.0388253
FAP	-2.2543	0.0388257
H1F0	2.26732	0.0390681
PHF3	2.25204	0.0391204
PRAME	-2.24642	0.0391616
SCAF11	2.25595	0.0392548
FBXO25	-2.25345	0.0392776
ZFYVE28	2.25862	0.0392866
ANKRD45	-2.24849	0.0396579
SLC9A7	2.24291	0.0396827
SH2D2A	-2.24857	0.0397522
STX1A	2.24732	0.039879
ABCA7	2.24778	0.0399674
NFKBIB	2.24501	0.0400179
ATG2B	2.24253	0.0400614
LINC00106	-2.23984	0.0400625
YTHDF2	-2.27492	0.0400634
TRIM67	-2.24238	0.0400849
PRIMPOL	-2.25653	0.0403068
KCNN1	2.31895	0.0403494
UBAC1	-2.24097	0.0404121
NUDT3	2.28136	0.0404184
INTS4	2.228	0.0404584
SBK1	2.25517	0.0405158
ZSCAN16	2.24701	0.0405394
CLDND2	-2.24479	0.0405665
SLC19A3	-2.23042	0.0406085
MYO1D	2.23733	0.0407635
ASXL3	2.22156	0.0407914
CIC	2.30287	0.0408385
AP3D1	2.22006	0.0409011
EGR4	2.23116	0.0409076
MED31	-2.23264	0.0409122
PLD3	-2.13588	0.0409673
GNA15	2.2302	0.0409719
AK7	-2.26623	0.0410007
CHUK	2.22735	0.0410013
FCAMR	-2.22772	0.0410179
RTEL1-TNFRSF6B	2.13522	0.0410257
C6orf1	2.22988	0.0412175
DEFB1	-2.25005	0.0413081
HOXD1	-2.21487	0.0413382
ALG1	-2.24868	0.0414251
CDCP1	2.22625	0.0415734
GSPT2	-2.21848	0.0415918
DYRK4	-2.22263	0.0416207
MAML2	2.22781	0.0416533
DKKL1	-2.25651	0.041678
C1orf56	-2.24166	0.0416937
CCDC77	-2.22962	0.041716
DDX58	2.23077	0.0417505
SPTBN2	2.21939	0.0417766
LATS1	2.22334	0.0418501
DBNDD2	2.21921	0.0418666
DLC1	-2.21602	0.041902
CORO1C	2.22909	0.0419134
LTC4S	-2.20976	0.0419766
C10orf82	-2.21135	0.0419826
WSB2	2.297	0.042011
NME4	-2.21362	0.0420323
IFI30	-2.23345	0.0420564
PPP1R27	-2.22915	0.0421624
R3HDM2	2.25219	0.0421831
ANKRD13D	2.21151	0.0422588
CPSF3	-2.25746	0.0422741
DKFZP586I1420	2.26555	0.042286
HUWE1	2.23263	0.0423347
TSHZ1	2.21729	0.0423456
ZNF783	2.22031	0.0423868
NBPF6	2.22072	0.0424027
RNF157-AS1	2.23449	0.0424728
LRRC9	-2.21887	0.0424802
WDR86-AS1	-2.24394	0.0424937
GTF3C5	-2.21078	0.0425398
TOX2	-2.20324	0.0425619
SSR4P1	-2.23211	0.0425675
ST7-OT4	-2.37315	0.0426251
TMSB10	-2.23129	0.0426788
RPL26L1	-2.22669	0.0426967
RANBP9	2.21085	0.0427824
SKI	2.20048	0.0428908
LINC00467	-2.22207	0.0428927
SCO1	-2.21088	0.042935
KIAA1147	2.25128	0.0431896
TMEM253	-2.22057	0.0432486
LINC01512	-2.11031	0.0432783
P2RX6	-2.21705	0.0432929
RAET1E-AS1	2.25567	0.0433802
PSMD11	2.19429	0.0433807
SH3GL1P1	2.25387	0.0434192
CA9	-2.21866	0.0434275
NONO	2.23244	0.0434403
ZNF654	2.31524	0.0434729
RSL1D1	-2.22349	0.0435364
YWHAEP1	-2.33984	0.0435446
RNF214	2.19085	0.0437002
CENPH	-2.23082	0.0437561
IL6ST	2.1975	0.0437589
LOC100506497	-2.18915	0.0437819
TMEM110	2.19046	0.0437852
HOXD4	-2.18506	0.043799
GSTP1	-2.20414	0.04385
DLD	-2.23317	0.0438946
EME2	-2.30145	0.0439989
RTEL1	2.19705	0.0441693
UTAT33	-2.29261	0.0442526
THG1L	-2.20008	0.0443272
BRD3	-2.20894	0.0444412
MTHFR	-2.19858	0.0445591
NCK1-AS1	-2.19273	0.0446006
HSPA9	-2.23947	0.0446984
ANO8	2.18177	0.044923
ADAM20P1	2.23058	0.0451984
KIAA1715	2.17552	0.045231
ARMCX4	2.17604	0.0454071
TMEM87A	2.17615	0.0454502
EI24	2.1743	0.0455789
SEPHS1	-2.17876	0.0456544
VSIG10	2.1902	0.0456622
CREB3L3	-2.16179	0.0457539
SIN3B	2.18319	0.0457854
SDHAP1	-2.19786	0.0458719
ABCB9	2.18737	0.0458891
FAM151A	-2.18757	0.0460631
CNTFR	-2.1787	0.0460719
SLC39A14	-2.16254	0.0461457
UBQLN4	2.19337	0.0463233
VPS52	2.18656	0.046468
SMN2	-2.16044	0.0465545
GSTM2	-2.1618	0.0467095
TFIP11	2.15806	0.0468746
UBR7	2.16154	0.0469918
CCDC78	-2.16395	0.0470525
RASSF2	-2.20199	0.0471156
AP4M1	-2.18665	0.0472348
NDUFAF2	-2.17118	0.0472731
BCR	2.15151	0.0473034
CUL5	2.15042	0.0473201
CCHCR1	2.15491	0.0473574
MARC2	-2.16258	0.0474578
LSM4	-2.15225	0.0474797
CEBPZOS	-2.14914	0.0476923
PGM5	-2.14469	0.04777
LOC100507506	-2.06377	0.0477825
NAE1	-2.17203	0.0478153
MRPS26	-2.14838	0.0478544
KIF26A	-2.14241	0.0478612
DGKQ	2.16726	0.0478615
PTPN21	2.15739	0.0479252
MAPK14	2.14831	0.0480504
ABCC13	2.18145	0.0481174
TSPAN9	-2.14686	0.0482124
WDR59	-2.15698	0.048251
TRIM39	2.14662	0.0482836
LOC104968399	-2.05843	0.0483255
ODF2L	-2.14796	0.0484579
STAT2	2.16623	0.048509
TF	-2.16181	0.0485265
MAPK1	2.13994	0.0485387
SSFA2	2.16154	0.0485446
FAM89A	-2.14885	0.0485847
DNAH2	-2.13659	0.0487101
PTCD2	-2.13986	0.0488525
SLC29A4	-2.14065	0.048957
MRPS35	-2.2293	0.0489618
IDI1	-2.20727	0.0489702
ADAL	-2.15754	0.0490019
PLXDC2	-2.142	0.0490375
TPTE2P6	2.18579	0.0491109
IL1B	-2.12732	0.0491189
CPT2	-2.17389	0.0491812
C6orf47	2.1524	0.0491978
RTN3	2.12375	0.0492676
KMT2C	2.14563	0.0493047
NMRAL1	-2.14956	0.0493711
FOXP3	-2.24779	0.0493848
AP1G2	2.144	0.0494197
FLJ21408	-2.12676	0.0494881
ZPR1	2.1277	0.0495168
INTS9	-2.15148	0.0496446
MVD	-2.20738	0.0497076
TWF2	-2.15931	0.0497378
HECTD1	2.15174	0.0497759
SNX10	-2.14337	0.049839
