## Supplemental Table 4 for "Discovery of Oncogenic Mediator Genes in Rectal Cancer Chemotherapy Response using Gene Expression Data from Matched Tumor and Patient-Derived Organoid"

### Sheet: Supp. Tab. 4
Gene	T value (tissue)	P value (tissue)	T value (organoid)	P value (organoid)
SLC16A13	-2.38824	0.0268679	-4.7506	0.00027319
ASMTL-AS1	-4.2026	0.000435092	-4.28576	0.000625748
ARHGEF18	2.37801	0.0274515	4.39757	0.000671225
ZNF280A	-2.16487	0.042621	-4.2738	0.000857734
MAP2K7	2.76183	0.0120027	3.73101	0.00179706
PRSS41	-2.13107	0.0456324	-3.63999	0.00211282
SUN3	-3.41033	0.00276356	-3.73584	0.00266974
ZNF337-AS1	-2.92534	0.00834518	-3.63462	0.002732
NPIPA1	-4.49356	0.000220315	-3.63663	0.00393063
TMEM107	-2.35365	0.0288895	-3.37464	0.00420742
RETNLB	-3.99069	0.000714749	-3.38565	0.00484605
SLC38A5	3.17109	0.00478719	3.25807	0.00499404
TRPM2-AS	-3.85911	0.000972537	-3.24763	0.00510589
SDCBP2-AS1	-3.04327	0.00639977	-3.2879	0.00518528
C10orf91	-2.47862	0.0221884	-3.46585	0.00601211
GTF2H2C_2	-2.41707	0.0252838	-3.11426	0.00688003
KCNG3	-3.12063	0.00537016	-3.14658	0.00697378
HSD3B1	-2.44205	0.0239816	-3.16905	0.00739224
NAT2	-2.19655	0.0399639	-3.10719	0.00751672
LOC100505938	-2.35291	0.0289345	-3.09004	0.00752341
GPC3	-4.01811	0.000670296	-3.03763	0.00773055
ZNF599	-2.1292	0.0458047	-3.02357	0.00853777
PAFAH1B2	2.27426	0.0340741	2.92568	0.00997438
FLJ37035	-2.2361	0.0368587	-2.96184	0.010328
MLLT1	2.13947	0.0448667	2.95685	0.0105785
GGA2	-4.45346	0.000241937	-2.85677	0.0116233
XAB2	3.57323	0.00189457	2.83532	0.0118523
FAM50B	2.91407	0.00855829	2.82488	0.0122226
C16orf71	-2.14434	0.0444278	-2.65558	0.0125533
EXOSC6	-2.13819	0.0449824	-2.89418	0.0130286
TRAPPC5	3.13301	0.00522104	2.79311	0.0132836
CPS1	-2.46918	0.0226388	-2.78592	0.0133382
STXBP2	2.39801	0.0263207	2.76047	0.0135866
MSTO1	-2.39781	0.026332	-2.75999	0.014669
C1orf168	-4.39248	0.000278993	-2.76714	0.0162686
SNAPC2	2.4408	0.0240452	2.69815	0.0164066
PTPRVP	-3.30219	0.00354562	-2.75311	0.0179557
BMPR2	2.11276	0.0473435	2.61295	0.0193678
FAU	2.17485	0.0417667	2.54678	0.0216325
FAM86B3P	-2.61481	0.0165555	-2.54319	0.0229371
LINC01556	-2.99099	0.00720106	-2.60541	0.0231104
CORO7-PAM16	-3.39667	0.00285216	-2.53966	0.0232371
SLC25A35	-2.4546	0.0233514	-2.54022	0.0233596
HERC2P7	-2.1752	0.0417375	-2.5006	0.0237337
RAB6B	-2.37639	0.0275451	-2.48151	0.0250836
PARN	-2.12668	0.0460374	-2.47572	0.0251159
RPS26	2.38445	0.0270827	2.5086	0.0252018
ZNF213-AS1	-2.58253	0.0177538	-2.45847	0.0259027
ERVK13-1	-3.3128	0.00346022	-2.47024	0.0270214
NCK2	2.13307	0.0454492	2.46924	0.0272166
C17orf97	-3.43745	0.00259564	-2.3906	0.0296491
EP400NL	-2.7249	0.0130191	-2.4029	0.0299592
TTC32	-2.85353	0.00979607	-2.39304	0.0299916
LOC101927604	-2.39998	0.0262121	-2.39134	0.0304191
MALRD1	-2.33158	0.0302526	-2.36371	0.0314413
USP3-AS1	-2.42662	0.0247784	-2.41385	0.0316229
SAT2	-2.33596	0.0299774	-2.36338	0.0318102
ZNF503-AS1	-2.92283	0.00839214	-2.35326	0.0320311
NRSN2-AS1	-2.12529	0.046167	-2.35532	0.0347266
LOC101929395	-2.67135	0.0146389	-2.34127	0.0350628
SRP14-AS1	-2.28462	0.0333519	-2.29298	0.0368392
LINC00106	-2.49789	0.0212945	-2.23984	0.0400625
TRIM67	-2.17009	0.0421722	-2.24238	0.0400849
PRIMPOL	-2.64584	0.0154762	-2.25653	0.0403068
ALG1	-2.29076	0.0329303	-2.24868	0.0414251
CCDC77	-2.09223	0.0493301	-2.22962	0.041716
EME2	-3.5147	0.0021704	-2.30145	0.0439989
UTAT33	-2.86883	0.00946795	-2.29261	0.0442526
MTHFR	-2.13587	0.0451937	-2.19858	0.0445591
EI24	3.70165	0.00140489	2.1743	0.0455789
SDHAP1	-3.09825	0.00565027	-2.19786	0.0458719
FAM151A	-2.28062	0.033629	-2.18757	0.0460631
CNTFR	-2.31626	0.0312333	-2.1787	0.0460719
BCR	2.13401	0.0453631	2.15151	0.0473034
RTN3	2.29865	0.0323966	2.12375	0.0492676
