## Supplemental Table 5 for "Discovery of Oncogenic Mediator Genes in Rectal Cancer Chemotherapy Response using Gene Expression Data from Matched Tumor and Patient-Derived Organoid"

### Sheet: Supp. Tab. 5
Gene	T value (tissue)	P value (tissue)	T value (organoid)	P value (organoid)
SCAMP1-AS1	-1.9078	0.0708261	-5.49058	5.8314e-06
DLGAP1-AS2	-1.80271	0.08647	-4.50113	9.48924e-05
SLC16A13	-2.38824	0.0268679	-4.7506	0.00027319
ASMTL-AS1	-4.2026	0.000435092	-4.28576	0.000625748
ARHGEF18	2.37801	0.0274515	4.39757	0.000671225
KCNC2	-1.78196	0.0898911	-4.2119	0.000743801
ZNF280A	-2.16487	0.042621	-4.2738	0.000857734
SNORD3B-1	-1.88408	0.0741221	-3.62104	0.00106918
SHBG	-1.57397	0.131124	-3.8698	0.00148714
PPP2R3B	-1.56411	0.133421	-4.2464	0.00162009
MAP2K7	2.76183	0.0120027	3.73101	0.00179706
KHDRBS3	1.97592	0.0620709	3.67167	0.00209258
PRSS41	-2.13107	0.0456324	-3.63999	0.00211282
DNAJB2	1.84151	0.0803742	3.97753	0.00216698
SART1	1.70329	0.103949	3.67705	0.00218533
DNM1L	-1.72502	0.0998887	-3.80018	0.00260584
SUN3	-3.41033	0.00276356	-3.73584	0.00266974
ZNF337-AS1	-2.92534	0.00834518	-3.63462	0.002732
PFKFB1	-1.50418	0.148109	-3.61232	0.00284917
LOC283710	-1.7631	0.0931028	-3.47815	0.00304231
EFNB2	1.96918	0.0628928	3.55392	0.00384202
NPIPA1	-4.49356	0.000220315	-3.63663	0.00393063
ARHGEF12	1.64241	0.116079	3.37975	0.004054
PKD2L1	-1.64774	0.114971	-3.34155	0.004117
TMEM107	-2.35365	0.0288895	-3.37464	0.00420742
REP15	-1.85534	0.0782938	-3.3523	0.00459186
LOC101927765	-1.96804	0.0630326	-3.36709	0.0046535
LINC00673	1.65394	0.113695	3.32878	0.00470698
RETNLB	-3.99069	0.000714749	-3.38565	0.00484605
PDIA3P1	-1.49692	0.149975	-3.25369	0.00497459
SLC38A5	3.17109	0.00478719	3.25807	0.00499404
TRPM2-AS	-3.85911	0.000972537	-3.24763	0.00510589
SDCBP2-AS1	-3.04327	0.00639977	-3.2879	0.00518528
SDK2	-1.55267	0.136128	-3.2387	0.00526712
SLC45A4	1.70163	0.104264	3.21548	0.00528966
LINC01569	-1.95134	0.0651125	-3.25307	0.00568023
C10orf91	-2.47862	0.0221884	-3.46585	0.00601211
LPAR5	-1.84268	0.0801958	-3.22699	0.00627767
LVCAT8	-1.59832	0.125596	-3.29658	0.0067556
GTF2H2C_2	-2.41707	0.0252838	-3.11426	0.00688003
TMEM186	-1.70987	0.102704	-3.13713	0.00688614
KCNG3	-3.12063	0.00537016	-3.14658	0.00697378
HSD3B1	-2.44205	0.0239816	-3.16905	0.00739224
NAT2	-2.19655	0.0399639	-3.10719	0.00751672
LOC100505938	-2.35291	0.0289345	-3.09004	0.00752341
GPC3	-4.01811	0.000670296	-3.03763	0.00773055
ZNF599	-2.1292	0.0458047	-3.02357	0.00853777
MLKL	-1.75235	0.0949762	-3.11916	0.00954861
LOC553103	-1.87087	0.0760137	-3.21524	0.00957276
PAFAH1B2	2.27426	0.0340741	2.92568	0.00997438
FLJ37035	-2.2361	0.0368587	-2.96184	0.010328
MLLT1	2.13947	0.0448667	2.95685	0.0105785
MRPS10	1.56371	0.133515	2.91343	0.0107788
GRM1	-1.78398	0.0895533	-2.94118	0.0108541
LVCAT1	-1.89623	0.072417	-2.71486	0.0108874
WBP1L	1.76895	0.0920966	2.87788	0.0115608
GGA2	-4.45346	0.000241937	-2.85677	0.0116233
XAB2	3.57323	0.00189457	2.83532	0.0118523
MGC32805	-1.63387	0.117873	-2.83474	0.012008
ATAD1	1.58799	0.127918	2.83074	0.0120174
FAM50B	2.91407	0.00855829	2.82488	0.0122226
C16orf71	-2.14434	0.0444278	-2.65558	0.0125533
EXOSC6	-2.13819	0.0449824	-2.89418	0.0130286
SLC5A10	-1.62085	0.120655	-2.78616	0.0131159
TRAPPC5	3.13301	0.00522104	2.79311	0.0132836
CPS1	-2.46918	0.0226388	-2.78592	0.0133382
C19orf25	1.82294	0.0832428	2.62835	0.0133951
STXBP2	2.39801	0.0263207	2.76047	0.0135866
C5orf52	-1.87113	0.0759766	-2.77993	0.0137138
LOC100506083	-1.91255	0.0701829	-2.88601	0.0139924
ERAP2	1.9146	0.0699056	2.75645	0.0141556
MSTO1	-2.39781	0.026332	-2.75999	0.014669
APBA3	1.84392	0.0800084	2.71388	0.0152837
SULT1A4	-1.67565	0.109315	-2.76318	0.0154017
FXR2	-1.82197	0.0833949	-2.71992	0.0154537
MAST2	2.02003	0.0569286	2.74095	0.0154721
EVI5L	1.94902	0.065407	2.71621	0.0155214
KISS1	-1.84261	0.0802069	-2.69997	0.0157325
PARD3-AS1	-1.58944	0.127588	-2.90091	0.0158693
CAPN1	1.89737	0.0722597	2.81869	0.0161559
C1orf168	-4.39248	0.000278993	-2.76714	0.0162686
CAPN9	-1.82378	0.0831118	-2.69324	0.0163512
SNAPC2	2.4408	0.0240452	2.69815	0.0164066
MAP10	-2.02101	0.0568185	-2.68804	0.0164756
DENND5B-AS1	-1.61365	0.122214	-2.73167	0.0169424
PTPRVP	-3.30219	0.00354562	-2.75311	0.0179557
BAD	1.55441	0.135712	2.63076	0.0187807
BMPR2	2.11276	0.0473435	2.61295	0.0193678
EXOSC2	-1.66023	0.112411	-2.66499	0.0194487
STK17B	1.69949	0.104672	2.62168	0.0195979
PCDHA8	-1.96975	0.0628232	-2.68688	0.0198031
CDH23	-1.64875	0.114762	-2.71702	0.0198282
NDUFS2	-1.84325	0.0801094	-2.59002	0.0199214
C1orf228	-1.57582	0.130697	-2.60763	0.0207803
CUX1	1.70053	0.104474	2.57276	0.0212529
MED14OS	-1.64709	0.115106	-2.56551	0.0214203
FAU	2.17485	0.0417667	2.54678	0.0216325
CRKL	1.62869	0.118973	2.57725	0.0219389
FAM86B3P	-2.61481	0.0165555	-2.54319	0.0229371
C6orf99	-1.61887	0.121082	-2.53039	0.0230309
LINC01556	-2.99099	0.00720106	-2.60541	0.0231104
CORO7-PAM16	-3.39667	0.00285216	-2.53966	0.0232371
SLC25A35	-2.4546	0.0233514	-2.54022	0.0233596
LOC101929767	-1.61289	0.12238	-2.52023	0.0234792
MEX3B	1.73779	0.0975679	2.52653	0.02354
LINC00526	-1.56036	0.134303	-2.52089	0.0235895
HERC2P7	-2.1752	0.0417375	-2.5006	0.0237337
ATP8B3	-1.65912	0.112635	-2.48533	0.0243384
PKHD1	-2.026	0.0562626	-2.51156	0.0244088
FOXC1	1.6432	0.115915	2.51232	0.0246008
FAM35DP	-1.52067	0.143939	-2.58249	0.0246769
RAB6B	-2.37639	0.0275451	-2.48151	0.0250836
PARN	-2.12668	0.0460374	-2.47572	0.0251159
RPS26	2.38445	0.0270827	2.5086	0.0252018
REG1A	-1.54706	0.137471	-2.48371	0.0256273
ZNF213-AS1	-2.58253	0.0177538	-2.45847	0.0259027
RANGRF	-1.97845	0.0617656	-2.44936	0.0268204
ERVK13-1	-3.3128	0.00346022	-2.47024	0.0270214
IL17RD	1.53896	0.13943	2.44637	0.027134
NCK2	2.13307	0.0454492	2.46924	0.0272166
FAAP24	-1.59029	0.127396	-2.45996	0.0273142
LINC00431	1.64293	0.11597	2.40694	0.0287559
C17orf97	-3.43745	0.00259564	-2.3906	0.0296491
UBL7-AS1	-1.86133	0.0774076	-2.39537	0.0299304
EP400NL	-2.7249	0.0130191	-2.4029	0.0299592
TTC32	-2.85353	0.00979607	-2.39304	0.0299916
SRR	-1.90723	0.0709036	-2.38663	0.0300621
LOC101927604	-2.39998	0.0262121	-2.39134	0.0304191
TRIM33	1.66714	0.111013	2.36998	0.0309262
RHOT1	2.0322	0.0555783	2.36641	0.031013
MALRD1	-2.33158	0.0302526	-2.36371	0.0314413
MLXIP	1.59264	0.126868	2.38634	0.0315321
USP3-AS1	-2.42662	0.0247784	-2.41385	0.0316229
SAT2	-2.33596	0.0299774	-2.36338	0.0318102
CDKL5	1.6719	0.110062	2.36358	0.0319285
TRAPPC4	1.97004	0.062787	2.35285	0.0320288
ZNF503-AS1	-2.92283	0.00839214	-2.35326	0.0320311
ELP5	-2.04146	0.0545709	-2.33984	0.0329287
DPF2	1.65294	0.113899	2.32197	0.0335778
JMJD8	-1.59403	0.126554	-2.37476	0.0339048
DGCR2	1.93422	0.0673095	2.33779	0.0341032
MPZL3	1.90522	0.0711779	2.34639	0.0342213
SPTY2D1-AS1	-1.76018	0.0936091	-2.21625	0.0344024
NRSN2-AS1	-2.12529	0.046167	-2.35532	0.0347266
GSTM4	-1.83287	0.0816974	-2.31923	0.0348382
SRD5A1	1.97926	0.0616675	2.30315	0.0350481
LOC101929395	-2.67135	0.0146389	-2.34127	0.0350628
LOC100288842	-1.97941	0.0616501	-2.35711	0.03591
FASTKD5	-1.51105	0.146359	-2.29428	0.0359175
MAP3K11	1.7135	0.102023	2.35245	0.0359982
LOC101559451	-1.60283	0.124593	-2.28149	0.0360474
POU2F2	-1.6253	0.119698	-2.48123	0.0367033
CAMSAP3	1.94514	0.0659005	2.27697	0.0367889
SRP14-AS1	-2.28462	0.0333519	-2.29298	0.0368392
FBXO7	1.83475	0.0814088	2.27982	0.0371446
SNAI2	1.82143	0.0834798	2.28485	0.0373613
CORO1B	1.67317	0.109808	2.34338	0.0385885
H1F0	1.57443	0.131019	2.26732	0.0390681
PRAME	-1.86473	0.076909	-2.24642	0.0391616
FBXO25	-1.99723	0.0595369	-2.25345	0.0392776
SH2D2A	-1.71219	0.102269	-2.24857	0.0397522
NFKBIB	1.98435	0.0610578	2.24501	0.0400179
LINC00106	-2.49789	0.0212945	-2.23984	0.0400625
TRIM67	-2.17009	0.0421722	-2.24238	0.0400849
PRIMPOL	-2.64584	0.0154762	-2.25653	0.0403068
NUDT3	1.73293	0.0984443	2.28136	0.0404184
SLC19A3	-1.62939	0.118823	-2.23042	0.0406085
MYO1D	2.00376	0.0587792	2.23733	0.0407635
ALG1	-2.29076	0.0329303	-2.24868	0.0414251
DYRK4	-1.76294	0.0931299	-2.22263	0.0416207
C1orf56	-2.07532	0.0510229	-2.24166	0.0416937
CCDC77	-2.09223	0.0493301	-2.22962	0.041716
C10orf82	-1.82266	0.0832871	-2.21135	0.0419826
YWHAEP1	-2.08304	0.0502442	-2.33984	0.0435446
DLD	-1.93337	0.0674192	-2.23317	0.0438946
EME2	-3.5147	0.0021704	-2.30145	0.0439989
UTAT33	-2.86883	0.00946795	-2.29261	0.0442526
MTHFR	-2.13587	0.0451937	-2.19858	0.0445591
EI24	3.70165	0.00140489	2.1743	0.0455789
CREB3L3	-1.6026	0.124643	-2.16179	0.0457539
SDHAP1	-3.09825	0.00565027	-2.19786	0.0458719
FAM151A	-2.28062	0.033629	-2.18757	0.0460631
CNTFR	-2.31626	0.0312333	-2.1787	0.0460719
CCDC78	-1.98582	0.0608822	-2.16395	0.0470525
BCR	2.13401	0.0453631	2.15151	0.0473034
WDR59	-1.67718	0.109013	-2.15698	0.048251
ODF2L	-1.5038	0.148204	-2.14796	0.0484579
ADAL	-1.67708	0.109031	-2.15754	0.0490019
RTN3	2.29865	0.0323966	2.12375	0.0492676
SLC1A5	2.21588	0.0384177	2.1227	0.0504786
THAP7-AS1	-2.43803	0.0241869	-2.1189	0.0505896
GTF2H2B	-2.49155	0.0215847	-2.12139	0.0506896
PHC2	2.22042	0.0380625	2.11572	0.0513125
DMAP1	1.60694	0.123685	2.16827	0.0513878
SENP3	-1.63645	0.11733	-2.10255	0.051933
HIST1H2BD	2.60015	0.0170899	2.10721	0.0525935
HIST1H2AC	1.87095	0.0760023	2.11821	0.0526626
L3MBTL4	-1.94353	0.0661066	-2.09309	0.0528127
IRX2	2.3315	0.0302576	2.091	0.05286
MARK1	-2.07778	0.0507738	-2.09109	0.0530927
FUOM	-2.0149	0.0575072	-2.08885	0.0532867
LINC01424	-2.46858	0.022668	-2.2968	0.0533586
SRRM2-AS1	-2.39363	0.0265648	-2.109	0.0536558
CASC8	-1.96169	0.0638161	-2.11892	0.0536706
DET1	-1.85763	0.0779543	-2.09922	0.0537096
REG3A	-1.59713	0.12586	-2.08315	0.0537659
ZNF37BP	-2.57381	0.0180911	-2.08614	0.0538955
PPP2R5B	1.52858	0.141975	2.13877	0.0541355
CASP4	2.4594	0.0231147	2.07805	0.0545121
WWC2	1.6406	0.116457	2.07739	0.0548483
R3HDM4	2.34834	0.0292122	2.08742	0.055628
MTMR7	-2.64404	0.015537	-2.11011	0.0558491
LINC01169	-2.01839	0.0571133	-2.06148	0.0563605
YIF1A	2.70391	0.0136325	2.05681	0.0563838
PLCXD1	-2.2394	0.0366099	-2.06883	0.056614
COQ7	-1.92037	0.0691335	-2.05262	0.0566564
SPN	-2.52257	0.0201989	-2.04929	0.0568749
BRMS1	1.85726	0.078009	2.09668	0.0570476
LCA5L	-1.62941	0.118819	-2.0509	0.0573834
TULP3	-2.06829	0.0517419	-2.09067	0.0576772
CXorf57	2.07192	0.0513696	2.05606	0.0580874
TAF1A-AS1	-2.29359	0.0327383	-2.0667	0.058125
CACTIN	1.50647	0.147523	2.03752	0.0584426
PMS2P5	-1.85861	0.0778083	-2.04531	0.0586308
HIST2H2AA4	2.03153	0.0556527	2.16867	0.0587167
TMEM44-AS1	-2.00336	0.0588253	-2.04209	0.0589987
CCNI	1.60471	0.124177	2.03599	0.0590428
DNLZ	2.23443	0.0369855	2.0348	0.0592504
CCDC85B	1.92894	0.0679986	2.03766	0.0596411
CELP	-1.50621	0.147588	-2.02651	0.0600791
CLCNKA	-2.44991	0.0235853	-2.07007	0.0602361
DARS2	-2.14996	0.0439269	-2.07088	0.0605611
LOC101928891	-1.73044	0.0988977	-2.03868	0.0609282
ABCC6	-1.54582	0.137768	-2.14517	0.061188
LOC642846	-2.26959	0.0344036	-2.02051	0.0614438
NPPA-AS1	-2.70055	0.0137331	-2.00588	0.0619912
LAX1	-1.6064	0.123803	-2.06436	0.0632404
COPS8	1.94171	0.0663397	2.00426	0.0632668
LOC403323	-2.10334	0.0482461	-1.99607	0.0633735
DOCK9	2.17003	0.0421775	2.01465	0.0637561
ITPRIP	2.04872	0.0537923	1.99466	0.0644055
TP53AIP1	-1.84326	0.0801086	-1.98419	0.0647317
GALNT8	-1.54905	0.136993	-2.00351	0.0649255
CEMP1	-3.66765	0.00152081	-2.00011	0.0649354
CDPF1	-2.04	0.0547281	-1.99547	0.0651087
CD200R1	-1.56576	0.133036	-2.03379	0.0652305
SPATS2L	1.74665	0.095983	1.99573	0.0659139
ZNF317	1.80237	0.0865253	1.97331	0.0659146
SIX4	2.0012	0.0590751	1.9817	0.0660371
NAGPA	-2.90527	0.00872843	-2.13814	0.0661818
ZNF443	1.7921	0.0882045	1.98914	0.0661819
LOC100506801	-1.69708	0.105134	-1.99427	0.0666215
TMED6	-2.82165	0.0105151	-1.96501	0.0668896
PIGB	-1.9665	0.0632218	-1.96859	0.0671358
OGDHL	-1.97741	0.0618913	-1.96764	0.0672237
KCTD11	-1.69862	0.104838	-1.97971	0.06795
IFT46	1.82827	0.0824103	1.95595	0.0681575
ADGB	-2.53242	0.0197766	-2.06326	0.0683209
SMYD4	-1.9523	0.0649915	-1.95762	0.0688044
TIMM44	1.70881	0.102905	1.95955	0.0689087
DVL2	-1.7884	0.0888164	-1.96162	0.0689534
TTC21A	-1.87592	0.0752864	-1.95437	0.0691679
CCND2	-1.66891	0.11066	-1.94549	0.0697157
TM4SF19-AS1	-2.16365	0.0427269	-1.98313	0.0698756
PGAM2	-1.50286	0.148444	-1.95209	0.0700154
TMPRSS4	2.0567	0.0529474	1.94615	0.0712934
VOPP1	1.58808	0.127895	1.93553	0.071567
ZNF295-AS1	-1.66136	0.11218	-1.93104	0.0717804
LINC00893	-1.92048	0.0691179	-1.95589	0.0721718
KCNMB2-AS1	-2.04279	0.0544268	-1.93336	0.0722
COX20	-1.61894	0.121066	-1.93163	0.0724137
UCHL5	-1.67403	0.109638	-1.95238	0.0724328
RDH10	1.5702	0.132	1.92951	0.0732026
C5orf38	2.2075	0.0390807	1.92021	0.0733062
PRRT2	-2.3193	0.0310361	-1.94618	0.0734542
SH3GL1	2.42044	0.025104	1.94159	0.0737669
STAG3L2	-1.95414	0.0647602	-1.91595	0.0740057
C10orf12	2.05518	0.0531072	1.91469	0.0741335
ATP5J2-PTCD1	-3.31331	0.00345617	-1.99036	0.0741348
RINL	-2.2802	0.0336579	-1.91143	0.0745482
DHODH	-1.5952	0.126293	-2.13134	0.0747793
LOC100996286	-1.65861	0.11274	-1.99462	0.0756762
ARRDC3-AS1	-2.26015	0.0350802	-1.91097	0.0761072
NIN	1.85792	0.0779106	1.89395	0.0766467
RBMS2	1.66974	0.110493	1.89946	0.0768426
RMRP	-1.58015	0.129703	-1.9335	0.0770793
LOC101929549	-2.26025	0.0350733	-1.89314	0.0781611
TNFRSF25	-2.38292	0.0271699	-1.89675	0.0781953
ATL3	1.64795	0.114929	1.88165	0.0782458
PROCA1	-3.42792	0.00265351	-1.88426	0.0784788
ITFG3	-1.56372	0.133513	-1.88017	0.0799318
HRH4	-1.63621	0.117379	-1.80657	0.0808703
SHTN1	-1.68749	0.106989	-1.86255	0.0820985
POTEE	-1.67523	0.109398	-1.85384	0.0827734
PIGY	1.4981	0.14967	1.86482	0.0830086
PITPNM1	1.617	0.121487	1.90467	0.0830514
LOC102723385	-1.52705	0.142354	-1.84557	0.0835015
MACF1	1.69922	0.104724	1.84841	0.0836248
MARK4	2.48249	0.0220062	1.88518	0.0839213
CLPTM1	1.79105	0.0883775	1.88463	0.084066
PCAT6	-1.51163	0.146213	-1.84199	0.0843305
MKLN1-AS	-1.69593	0.105356	-1.84659	0.0845311
DPY19L2P3	-2.04627	0.0540538	-1.93267	0.0846631
UQCRC2	-1.71465	0.101809	-1.84044	0.0848035
ODAM	-2.10813	0.0477851	-1.84201	0.0850582
RPL13AP20	-1.68385	0.1077	-1.89203	0.0854421
LINC00570	-1.79276	0.0880959	-1.87151	0.0855105
NF1	1.52532	0.142782	1.82776	0.0861505
CBX3P2	-2.10797	0.0477999	-2.00946	0.0862677
OTUB2	1.69965	0.104643	1.83907	0.0869937
MYH9	1.80446	0.0861857	1.8355	0.0877289
LINC01389	-1.57864	0.130049	-1.81386	0.0881515
SPECC1L	1.62942	0.118818	1.80985	0.0890544
GTF2IP1	2.22366	0.0378109	1.81572	0.0891005
ATG4D	1.53235	0.141047	1.81268	0.0894333
BTK	-1.67036	0.110368	-1.81737	0.0898766
ZNF596	-1.72983	0.099009	-1.84045	0.090011
EIF3G	2.07174	0.0513881	1.79337	0.0913858
LOC101927021	-2.98998	0.00721742	-1.7943	0.0928062
ZNF287	-1.51926	0.144292	-1.783	0.0939718
CHTF18	-1.95162	0.0650778	-1.79725	0.0941514
C11orf45	-2.20526	0.0392602	-1.78842	0.0941909
MED11	-1.67841	0.108769	-1.78064	0.0950558
SLC5A2	-2.87382	0.00936339	-1.77215	0.0955384
OAZ1	1.8138	0.0846882	1.79741	0.0964816
ING1	1.77719	0.0906938	1.78842	0.0980058
EVL	-1.95135	0.0651112	-1.76149	0.0982724
RAD51AP1	-1.7431	0.096615	-1.77059	0.0988637
ACTN4	1.60776	0.123505	1.76645	0.0992462
PRORSD1P	-1.74298	0.0966369	-1.75427	0.0993659
GTF2F1	2.11799	0.046849	1.74923	0.0994722
LOH12CR2	-1.75982	0.0936702	-1.83885	0.099503
MYCBP2	1.7613	0.0934134	1.75057	0.0999618
NCKAP1L	-1.89749	0.072242	-1.75565	0.100118
DCP1B	-1.98579	0.060886	-1.74398	0.10059
TTC30A	-1.54081	0.138981	-1.76999	0.100773
LINC00493	-1.50968	0.146707	-1.73903	0.101294
CTC1	-2.39739	0.026355	-1.73715	0.101975
LOC100506125	-1.57748	0.130314	-1.73286	0.10201
RGPD4	-1.72422	0.100037	-1.76368	0.102125
STK11	1.8808	0.0745873	1.73478	0.102312
MCM3AP-AS1	-2.36674	0.0281084	-1.73441	0.10245
UBE2I	-1.75091	0.0952302	-1.73175	0.102625
LOC100128288	-2.06538	0.0520424	-1.74288	0.102996
AIF1L	-1.5527	0.136119	-1.73656	0.103143
PRSS12	2.21327	0.0386232	1.72301	0.10432
ALPK3	-1.6331	0.118036	-1.72062	0.104423
LOC647859	-3.04468	0.00637942	-1.72815	0.10465
UBXN1	1.88659	0.0737669	1.71949	0.105302
CAMK2A	-1.51397	0.145621	-1.73193	0.105614
GABRD	1.99099	0.0602697	1.7107	0.106043
THEM5	-1.69714	0.105123	-1.72118	0.106069
DNAH1	-2.57118	0.0181942	-1.72778	0.106383
LOC401320	-2.58478	0.0176678	-1.74623	0.106682
NMNAT1	-1.70308	0.103989	-1.72725	0.106723
GPR108	1.88259	0.074333	1.71545	0.106735
METTL2A	1.54255	0.138559	1.70718	0.107336
BCRP2	2.89763	0.00887873	1.71043	0.107542
RHNO1	-1.63136	0.118406	-1.71112	0.107588
ZMPSTE24	1.54206	0.138677	1.71533	0.108046
LOC100507424	-2.24507	0.0361858	-1.7069	0.108113
PITPNC1	2.01311	0.0577092	1.70368	0.10879
FBXL22	-1.80207	0.0865737	-1.71154	0.10982
DDX3X	-2.18962	0.0405322	-1.69485	0.109857
EXOSC10	-1.57417	0.13108	-1.70327	0.109946
ARL11	-1.65744	0.112978	-1.6925	0.110028
GEMIN8P4	-1.54374	0.138272	-1.6989	0.110233
LINC00173	-2.38123	0.0272665	-1.69168	0.110319
INCA1	-2.47611	0.0223074	-1.69387	0.11085
PLEKHG7	-2.0743	0.0511269	-1.71081	0.111033
ZBTB4	-1.8518	0.0788218	-1.70342	0.111408
TUBB8	-1.91374	0.0700214	-1.68944	0.11154
LOC100130950	-2.0755	0.0510043	-1.69585	0.11243
TNFRSF6B	1.53671	0.139979	1.67966	0.112925
ZFP57	-2.81509	0.0106694	-1.70018	0.11329
TMCC1-AS1	-1.89452	0.0726555	-1.67934	0.11346
BTG1	2.04922	0.0537382	1.67713	0.114153
SCARNA12	-1.92916	0.0679706	-1.67743	0.114346
USP32P1	-3.47188	0.00239683	-1.66949	0.114617
SULT1C2	-2.315	0.0313148	-1.67157	0.114809
ELOVL1	1.75169	0.0950921	1.67464	0.114985
IL37	-2.97532	0.00745951	-1.68176	0.116427
ACAA2	-1.66748	0.110945	-1.6655	0.117077
PCBP4	2.74875	0.0123538	1.66027	0.117197
LINC00933	-1.98716	0.0607236	-1.65791	0.117371
SLC6A12	-1.75995	0.093648	-1.65801	0.117517
MCIDAS	-1.57529	0.130821	-1.65331	0.117933
FAM226B	1.81739	0.0841176	1.60947	0.117987
CATSPER2	-2.33657	0.0299391	-1.64991	0.118733
BCAN	-1.52287	0.14339	-1.64853	0.119176
LOC100132111	-2.09134	0.0494183	-1.64884	0.11993
RAD51L3-RFFL	2.4789	0.022175	1.67668	0.120262
PITPNA	-2.49606	0.0213779	-1.64478	0.120273
KLK1	-1.92508	0.0685081	-1.66999	0.12034
KC6	-1.5861	0.128346	-1.63696	0.120887
FZR1	1.74196	0.0968187	1.63873	0.121296
EVX1-AS	-1.86552	0.076793	-1.6321	0.122783
TRIM34	-1.73828	0.0974782	-1.6325	0.123152
C21orf58	-1.57888	0.129994	-1.62536	0.124002
LYRM2	-1.92269	0.0688245	-1.6413	0.124132
GATA5	-1.65031	0.114442	-1.62582	0.12432
PDLIM5	1.50965	0.146713	1.627	0.124627
HNRNPF	-1.57306	0.131336	-1.61758	0.125039
DHPS	2.4812	0.0220668	1.64543	0.125839
HSF1	1.83708	0.0810504	1.61569	0.125908
STRN4	1.79437	0.0878309	1.61502	0.126173
LINC00969	-2.60626	0.0168653	-1.62186	0.126843
PPP3CB-AS1	-3.16526	0.00485121	-1.62012	0.127417
ZNF347	-1.51055	0.146486	-1.6073	0.12767
LOC389641	-2.21985	0.0381065	-1.60526	0.128103
LOC728673	-2.24948	0.0358596	-1.60237	0.129249
DDX59	-3.63867	0.00162701	-1.61414	0.129321
DST	2.00552	0.0585769	1.6038	0.129484
SLC44A1	1.98824	0.0605946	1.60402	0.129556
RPA1	-1.70383	0.103847	-1.59839	0.130131
SIX1	2.66538	0.014831	1.59514	0.130354
DGCR14	1.60308	0.124537	1.59477	0.130558
LOC101929613	-1.57524	0.130832	-1.60755	0.130949
LOC101928068	-2.71048	0.0134375	-1.59413	0.13096
PAK4	1.69091	0.106323	1.60217	0.131122
LOC100133985	-1.90257	0.0715418	-1.59518	0.131889
LINC01602	-1.49743	0.149842	-1.59083	0.133029
LINC01268	-1.83955	0.0806732	-1.59878	0.13483
NTAN1	-1.5669	0.132769	-1.58369	0.134939
CDK1	-1.64979	0.114548	-1.57987	0.136747
TRPV1	-2.18116	0.0412351	-1.56674	0.136858
C12orf42	-2.34128	0.029646	-1.58244	0.137571
TBX20	-2.03739	0.0550121	-1.56302	0.137755
SEMA6A-AS1	-1.52014	0.144073	-1.56775	0.138145
CTTNBP2NL	1.51222	0.146064	1.56904	0.138277
TMBIM1	1.55352	0.135924	1.57416	0.138358
LOC221946	-1.93635	0.0670318	-1.5203	0.138906
LINC01465	-2.06773	0.0518001	-1.56197	0.139003
LOC100506990	-1.62353	0.120078	-1.56008	0.139426
KLC1	1.49749	0.149828	1.55642	0.139595
NFKBID	-1.67804	0.108842	-1.56008	0.139685
PGM5P2	-2.07749	0.050803	-1.60385	0.140411
ECHDC3	1.53926	0.139357	1.54934	0.140919
DNAH3	-2.38513	0.0270437	-1.65845	0.141035
ZBTB32	-1.99616	0.0596628	-1.56159	0.14147
LINC00605	-1.82622	0.0827291	-1.54429	0.142476
C12orf4	-1.95387	0.064794	-1.5728	0.142781
SHISA9	-3.04907	0.0063164	-1.53947	0.142868
ZKSCAN7	-1.84619	0.0796643	-1.54063	0.143416
GALE	-1.61765	0.121345	-1.5419	0.143581
LCN12	-2.70038	0.0137384	-1.53942	0.144502
KLRG1	-1.84603	0.079689	-1.6038	0.144722
TBC1D16	2.55163	0.0189768	1.54446	0.14539
TGFA	1.67903	0.108647	1.53426	0.145748
LOC100505666	-2.4242	0.0249053	-1.54301	0.145772
ATP5L	1.82565	0.0828194	1.53108	0.146634
MYO1A	-1.8188	0.0838947	-1.52868	0.147029
AGRN	2.22966	0.0373488	1.52791	0.148081
ZFP82	-1.76349	0.0930353	-1.51853	0.148556
DLGAP1	-2.19798	0.0398474	-1.51916	0.149196
CDH7	-2.01372	0.0576405	-1.51766	0.149452
MPZL2	1.69918	0.104731	1.52968	0.149813
TSC22D1	2.29533	0.03262	1.51318	0.149998
