## Supplemental Table 8 for "Discovery of Oncogenic Mediator Genes in Rectal Cancer Chemotherapy Response using Gene Expression Data from Matched Tumor and Patient-Derived Organoid"

### Sheet: Supp. Tab. 8
Biological Process (BP)	Number of genes involved in the BP
apoptosis	2791
apoptosis of tumore cell lines	1284
cell death	1536
cellular homeostasis	680
differentiation of cells	955
cell movement	2411
cell movement of tumor cell lines	379
cell proliferation of tumor cell lines	1654
cell survival	1481
cellular infiltration	194
chemotaxis	377
chemotaxis of cells	366
formation of cellular protrusions	440
formation of plasma membrane projections	262
generation of cells	856
growth of tumor	351
growth of vessel	87
inflammatory response	536
invasion of cells	577
migration of cells	2173
migration of tumor cell lines	320
organism death	1508
organization of cytoplasm	776
organization of cytoskeletion	696
proliferation of cells	3938
