## Supplemental Table 10 for "Discovery of Oncogenic Mediator Genes in Rectal Cancer Chemotherapy Response using Gene Expression Data from Matched Tumor and Patient-Derived Organoid"

### Sheet: Supp. Tab. 10
Gene	NES (tissue)	P value (tissue)	NES (organoid)	P value (oranoid)
AHSA2P	-3.02724	1.07691e-29	-1.82252	3.71129e-05
MSH5	-2.88874	4.33716e-21	-1.79901	0.000112066
CCNL2	-2.86201	9.49178e-19	-1.6347	0.00285989
STAG3L5P	-2.8712	1.20551e-18	-1.54165	0.00683138
JMJD7-PLA2G4B	-2.88695	1.49366e-18	-1.6747	0.0024057
SASH3	-2.49646	7.66453e-18	-1.96201	1.23798e-07
TTLL3	-2.9548	8.57178e-18	-1.98316	0.000156366
SAPCD1	-2.84788	2.14369e-17	-1.86906	0.000230696
NCF1	-2.67376	2.50363e-17	-2.04779	7.23084e-07
TLR8	-2.50879	7.69861e-17	-2.20361	1.75128e-10
CD37	-2.57759	8.73623e-17	-1.99955	3.3765e-07
IL16	-2.56411	2.48321e-16	-2.04955	2.80082e-07
TAGAP	-2.50535	3.17985e-16	-2.12503	4.49152e-09
WAS	-2.38309	6.95029e-16	-1.80378	4.51252e-06
CD180	-2.61444	7.69759e-16	-2.2385	8.20817e-09
BTK	-2.32435	8.23152e-16	-1.66378	8.73101e-05
CD52	-2.65649	9.70713e-16	-2.02595	2.82803e-06
SCIMP	-2.58793	1.32877e-15	-2.11245	1.76297e-07
APBB1IP	-2.51761	1.37617e-15	-1.82362	1.82377e-05
TNFAIP8L2	-2.576	1.52627e-15	-2.01351	1.01656e-06
TBC1D10C	-2.60807	2.55719e-15	-1.93651	2.30083e-05
KLHL6	-2.38542	4.17763e-15	-1.86992	5.93713e-06
DOCK2	-2.28025	1.07609e-14	-1.74158	1.92061e-05
IKZF1	-2.59113	2.1071e-14	-2.03195	6.49537e-06
ITGAL	-2.47651	2.53679e-14	-1.8821	1.31961e-05
FYB1	-2.26577	3.31727e-14	-1.65053	9.75458e-05
MAP4K1	-2.56981	4.3027e-14	-2.06884	1.20028e-06
C16orf54	-2.65141	6.10714e-14	-1.9858	3.42967e-05
THUMPD3-AS1	-2.64901	6.8816e-14	-1.64291	0.00346351
SLAMF7	-2.48394	7.89574e-14	-1.96499	4.83846e-06
DOK2	-2.2088	7.94942e-14	-1.80077	2.05099e-06
PTPRC	-2.32455	8.81524e-14	-1.66482	0.000110943
ARHGAP25	-2.43228	1.02583e-13	-1.79571	6.2954e-05
LTB	-2.61528	1.04985e-13	-1.74878	0.00052831
DPEP2	-2.46778	1.11574e-13	-1.93745	4.38481e-06
ZNF692	-2.63091	1.58181e-13	-1.57822	0.00549048
SIGLEC1	-2.64124	1.59797e-13	-2.11915	2.39361e-06
AFG3L1P	-2.62446	2.06975e-13	-1.56536	0.00637713
CD27	-2.58705	2.21688e-13	-2.20478	1.22038e-07
HSF4	-2.66801	2.45053e-13	-1.62429	0.00487306
ABI3	-2.37952	3.17599e-13	-1.92694	4.57515e-06
PRKCB	-2.46934	3.19161e-13	-1.98304	4.97804e-06
CYTH4	-2.30372	3.20653e-13	-1.95872	4.00207e-07
GVINP1	-2.62607	4.05795e-13	-1.80497	0.000727986
GPR174	-2.55051	4.25521e-13	-1.68081	0.000819295
DCAF13	2.79469	5.42171e-13	2.17607	7.53961e-07
RHOH	-2.50063	7.21827e-13	-2.0534	1.53571e-06
EVI2B	-2.18298	8.91276e-13	-1.63198	9.46949e-05
CD48	-2.54775	1.2994e-12	-1.9203	2.66851e-05
JAML	-2.55973	1.35375e-12	-1.80164	0.000346735
SLAMF1	-2.57909	1.51509e-12	-2.15256	1.3559e-06
IL10RA	-2.27318	1.56424e-12	-1.81155	6.07368e-06
CD69	-2.5237	1.67136e-12	-1.82478	0.000251468
NCF1C	-2.55392	1.76279e-12	-1.90408	7.95915e-05
CD3E	-2.42074	1.99475e-12	-1.94589	1.15544e-05
CD96	-2.47575	2.09349e-12	-1.97642	4.74769e-06
P2RY10	-2.57276	2.5326e-12	-1.94692	5.92801e-05
RPL8	2.77673	2.65713e-12	2.19991	1.41738e-06
KCNA3	-2.40966	2.72647e-12	-1.98375	3.86582e-06
HCST	-2.32669	3.33597e-12	-1.86783	1.74181e-05
LY86	-2.3752	4.11309e-12	-2.06649	5.19319e-08
CCL5	-2.4583	4.36747e-12	-1.60259	0.00224249
ADA2	-2.37157	5.42634e-12	-1.56044	0.00435502
PLA2G2D	-2.52858	6.05821e-12	-1.91602	0.000117712
C1QA	-2.23714	7.2087e-12	-1.80207	8.23146e-06
ARHGAP15	-2.39716	8.73446e-12	-1.67855	0.000780367
TMEM156	-2.57667	9.02662e-12	-2.01996	4.61538e-05
SLC37A2	-2.33111	1.11617e-11	-1.96429	2.62657e-06
ZNF831	-2.55777	1.38745e-11	-1.9592	0.000240382
CCR2	-2.47302	1.54618e-11	-2.0611	2.12904e-06
CD3G	-2.45673	1.92051e-11	-1.79475	0.000483925
GIMAP5	-2.54375	2.30913e-11	-2.01772	1.29056e-05
LINC00894	-2.57067	2.63378e-11	-1.72729	0.00182561
MPEG1	-2.07364	2.79071e-11	-1.80732	9.91951e-07
ATAT1	-2.59286	2.93068e-11	-1.72594	0.00217895
CD7	-2.49208	3.19678e-11	-2.10221	4.10016e-06
SLA2	-2.48315	3.29879e-11	-1.90777	0.000128603
NCKAP1L	-2.28252	4.79137e-11	-1.88332	7.24621e-06
C1QC	-2.13324	4.87215e-11	-1.84544	1.84604e-06
DIS3	2.66246	5.13463e-11	3.04928	7.26216e-18
NCF1B	-2.44829	5.57109e-11	-1.65194	0.00177711
PIK3CG	-2.46749	6.63015e-11	-1.91908	0.000105601
CD79B	-2.54794	6.77711e-11	-2.11504	6.85574e-06
FCRL3	-2.53533	9.55518e-11	-2.15354	3.7298e-06
NKG7	-2.45317	1.01677e-10	-1.75619	0.000585996
CCR7	-2.4496	1.14533e-10	-2.18723	1.69045e-06
TMEM273	-2.2759	1.14629e-10	-1.76219	0.000140881
NPIPB4	-2.58975	1.17247e-10	-1.76341	0.00818522
EVI2A	-2.20586	1.22003e-10	-1.81769	1.17769e-05
MS4A4A	-2.23781	1.90296e-10	-1.97957	4.11028e-07
IRF4	-2.49225	2.08972e-10	-2.01146	5.55708e-05
GIMAP7	-2.38763	2.8765e-10	-1.84856	7.58188e-05
LENG8-AS1	-2.5317	3.21394e-10	-1.76426	0.00195848
TESPA1	-2.50659	3.26674e-10	-2.17358	2.52523e-05
ANKRD23	-2.56525	3.45947e-10	-1.80175	0.00166614
CYSLTR2	-2.41384	4.32924e-10	-1.97086	5.60778e-05
ICAM3	-2.50294	4.41354e-10	-2.03022	6.12044e-05
GTF2F2	2.48418	4.55852e-10	2.8499	4.98455e-16
CYSLTR1	-2.41038	4.75407e-10	-1.8688	0.000161167
HCLS1	-2.14575	5.43646e-10	-1.81519	1.52325e-05
CUL4A	2.51123	5.76616e-10	3.01587	3.83245e-18
SIGLEC8	-2.38693	1.05387e-09	-1.60384	0.00742979
TRAT1	-2.4611	1.07495e-09	-1.83138	0.000633075
TBX21	-2.40137	1.57105e-09	-1.69639	0.00173806
LY9	-2.34163	1.88362e-09	-1.97275	1.37508e-05
CD209	-2.3705	2.00628e-09	-1.92065	0.000103521
SLC52A2	2.65081	2.24739e-09	2.31476	1.97511e-06
CSPP1	2.47891	2.32738e-09	2.28972	2.0011e-07
P2RY8	-2.34891	2.80106e-09	-2.15464	2.7208e-06
P2RY13	-2.34714	2.88854e-09	-1.90471	8.72682e-05
CLEC10A	-2.38564	3.22692e-09	-2.02074	3.84554e-05
CD22	-2.43077	3.41009e-09	-2.04744	9.56835e-05
C1QB	-2.05239	3.9299e-09	-1.64273	0.000238325
RCSD1	-2.22088	4.20053e-09	-1.76773	0.00020058
LRMP	-2.38618	4.51501e-09	-1.67641	0.00174307
DOCK10	-1.95335	5.2867e-09	-1.48328	0.00305931
SP140	-2.42513	6.2008e-09	-2.00589	0.000120686
CD79A	-2.30615	6.82262e-09	-1.79588	0.000440221
TLR1	-2.2826	7.42879e-09	-1.62151	0.00330514
HLA-DMB	-2.3145	7.59118e-09	-1.75944	0.000966412
THEMIS	-2.37727	1.33975e-08	-1.77566	0.0021064
CXCL13	-2.39673	1.45973e-08	-1.83224	0.00048843
BIN2	-2.30857	1.46681e-08	-1.90876	0.000134379
PPP1R16B	-2.11525	1.61414e-08	-1.60479	0.00187777
IGLL5	-2.32961	2.01348e-08	-1.73009	0.00172856
CD8A	-2.31184	2.16843e-08	-1.65927	0.0032917
FGL2	-2.29119	2.31022e-08	-1.78386	0.000507317
CD4	-1.93067	2.60453e-08	-1.66092	6.56886e-05
FCRL5	-2.32692	2.6963e-08	-1.75235	0.00130615
CMKLR1	-1.9607	2.99951e-08	-1.73923	1.52582e-05
CD33	-2.06958	3.76678e-08	-1.86458	7.76844e-06
MS4A7	-2.02476	3.833e-08	-1.68388	0.00014413
GZMM	-2.40293	4.09712e-08	-2.00449	0.000350289
TMEM160	2.35717	4.49328e-08	1.60291	0.00380895
CCL19	-2.31725	4.67231e-08	-2.02021	9.5374e-05
CXorf21	-2.33257	8.08045e-08	-1.74192	0.0036829
TLR7	-2.20271	8.46554e-08	-1.60268	0.00450894
LSP1	-1.9066	9.44873e-08	-1.68608	4.57077e-05
CR1	-2.3067	1.0049e-07	-1.85276	0.000482145
ABCD2	-2.33764	1.02723e-07	-1.81823	0.000935695
CSPG4	2.51578	1.18859e-07	1.60794	0.00950423
BRICD5	-2.38585	1.74221e-07	-1.81004	0.00272922
FERMT3	-2.16	2.10981e-07	-1.65228	0.00184959
LAG3	-2.19026	2.4344e-07	-1.56508	0.00568995
MS4A6A	-1.93834	3.18663e-07	-1.84589	3.67463e-06
ARHGEF6	-1.81497	3.40082e-07	-1.73126	3.55375e-06
PLCG2	-2.24188	3.69123e-07	-1.8547	0.000768555
GTF3A	2.4507	4.06261e-07	2.48222	2.90299e-08
TIFAB	-2.31252	4.15917e-07	-1.90925	0.000509172
EBI3	-2.30647	5.29301e-07	-1.76733	0.00172325
UGGT2	2.24509	5.60559e-07	2.76228	8.46903e-14
GPR171	-2.21466	6.28063e-07	-1.6684	0.00338622
SNRPB	-2.22852	6.85535e-07	-2.27705	1.22773e-06
NAA16	2.36992	7.62084e-07	2.95469	4.56021e-15
CSF1R	-1.90074	8.06623e-07	-1.81659	7.81706e-06
FOLR2	-2.16216	8.43683e-07	-1.63119	0.00482303
ITM2A	-2.14144	9.834e-07	-1.60495	0.00323302
TLR10	-2.28386	2.02681e-06	-1.8062	0.00657727
FCGR2B	-1.9373	2.20329e-06	-1.55506	0.00318119
BORA	2.39555	2.62342e-06	2.46301	7.58868e-07
AC139530.1	-2.13556	3.03644e-06	-1.62423	0.00558957
CTSW	-2.21773	3.15514e-06	-1.79263	0.00352556
LAX1	-2.2274	3.51164e-06	-1.84891	0.000772918
KLRB1	-2.2641	4.07027e-06	-1.822	0.00226444
RASGRP2	-2.23459	4.35576e-06	-1.69191	0.00821611
LINC00996	-2.20709	5.00268e-06	-1.69886	0.00942493
POU2AF1	-2.22381	5.26282e-06	-1.87706	0.00114601
MMP12	-2.13769	5.34887e-06	-1.83555	0.00216883
AIF1	-1.7859	5.36323e-06	-1.636	0.000284244
ADAM28	-2.14229	5.44198e-06	-1.67721	0.00738843
BTLA	-2.22054	5.67966e-06	-1.89777	0.000866158
CD14	-1.72871	5.92127e-06	-1.69826	9.5782e-06
NUFIP1	1.97724	6.76386e-06	2.55099	2.80263e-11
MS4A1	-2.22765	7.25375e-06	-1.8289	0.00430243
EXO1	-1.96924	7.62637e-06	-2.56913	7.80765e-13
XPO4	2.19795	7.63052e-06	2.92175	4.40035e-15
CT45A1	-1.73632	8.20459e-06	-1.74827	6.82702e-06
ATP5F1EP2	1.92001	8.29007e-06	1.5443	0.00517405
NCAPG	-1.97957	8.9815e-06	-2.73506	9.57936e-15
MEI1	-2.13665	9.04509e-06	-1.86508	0.000619304
CCL13	-2.09175	9.19772e-06	-1.71669	0.00190799
FOXP3	-2.19828	1.15723e-05	-1.82118	0.00576777
PNOC	-2.14537	1.24105e-05	-1.92114	0.000467093
CCR8	-2.11499	1.34112e-05	-1.80368	0.00107304
TBC1D4	2.15475	1.41095e-05	2.73038	5.31308e-12
FCRLA	-2.17244	1.59292e-05	-1.83344	0.00583857
SLC10A2	-1.85954	1.64993e-05	-2.23582	5.68522e-09
MZB1	-2.12925	1.6824e-05	-1.97762	0.000526976
CDCA2	-2.02762	2.0367e-05	-2.49558	6.21491e-10
CPA3	-2.07022	2.15773e-05	-1.65406	0.00624149
CT45A10	-1.75846	2.47706e-05	-1.99225	8.25446e-08
LYZ	-2.02729	2.85666e-05	-1.77425	0.000440454
RACGAP1	-1.98988	2.93335e-05	-2.53349	9.0957e-10
HVCN1	-2.0163	3.04766e-05	-1.71745	0.00206447
NUP58	2.28087	3.64155e-05	2.57218	7.26608e-08
NCAPH	-1.84093	4.65314e-05	-2.63333	9.47707e-15
GNAI1	2.3201	4.95233e-05	1.81966	0.00549681
GPRASP1	2.01763	5.17085e-05	1.67056	0.00565275
TRMT6	-2.01931	5.2291e-05	-2.2314	2.43122e-06
TNFRSF17	-2.06055	5.57014e-05	-2.02431	0.00010144
ADAMDEC1	-2.07716	5.59262e-05	-1.91798	0.00155347
MAL	-2.12612	6.12352e-05	-1.97309	0.000610219
NAPSB	-2.11922	6.13436e-05	-1.69996	0.00886813
MCM10	-1.80046	7.13545e-05	-2.64923	1.20018e-14
KNTC1	-1.9785	7.35993e-05	-1.90404	8.64754e-05
PRKDC	2.06896	8.77594e-05	2.38539	1.85841e-07
FAM30A	-2.10866	0.00010498	-1.85152	0.00326482
KIF18A	-1.81003	0.000111499	-2.55532	2.83236e-12
CTAG2	-1.71606	0.00012813	-2.1324	4.01508e-08
FARP1	1.87357	0.000141688	2.43614	1.80058e-09
FOXM1	-1.85912	0.000142079	-2.29878	4.60415e-08
HSPH1	2.00624	0.00015889	2.3674	1.57913e-07
RNU1-4	-1.82974	0.000171314	-1.99365	1.51511e-05
PCID2	1.79118	0.000172378	2.42052	2.34976e-09
RASGRP4	-1.88152	0.00017606	-1.56793	0.0054206
CCNF	-1.83888	0.000182657	-2.54681	5.61754e-12
LINC00648	-1.7264	0.000188902	-1.90961	2.52491e-06
TEDC2	-1.8695	0.000193814	-2.65193	3.54336e-12
FCER2	-1.9645	0.000212886	-1.86797	0.00327151
PRC1	-1.87422	0.000248132	-2.29142	6.04131e-07
GGTA1P	-1.63713	0.000249325	-1.51254	0.00257405
JAZF1	1.93084	0.000249767	1.69346	0.00393443
PKMYT1	-1.81043	0.000251042	-2.62821	5.2105e-13
SNORD111	-1.72324	0.000257585	-1.89895	1.99628e-05
UPF3A	1.93436	0.000290195	2.78823	1.10085e-12
GRINA	2.10841	0.000302462	1.98923	0.00101119
SGO1	-1.84193	0.000312874	-2.43281	2.11193e-10
CCNA2	-1.79297	0.000323281	-2.47012	1.44809e-10
HJURP	-1.85909	0.000351129	-2.52147	5.37387e-09
DCUN1D5	1.92378	0.000456172	1.75563	0.00223414
FCRL2	-2.00526	0.000456848	-1.91843	0.000972904
MCM8	-1.93357	0.000466362	-2.02975	0.000527317
VSIG4	-1.62188	0.000490278	-1.6592	0.000196802
CIP2A	-1.73705	0.000560931	-2.47068	6.97864e-12
PLK1	-1.73215	0.000640037	-2.49223	1.51928e-11
KIFC1	-1.74612	0.000657356	-2.1538	1.8695e-07
RTN1	-1.88273	0.000662213	-1.60969	0.00665528
CD163	-1.61586	0.000672836	-1.42364	0.0080723
ESPL1	-1.81278	0.000683138	-2.18197	4.09272e-06
BUB1	-1.75902	0.000692042	-2.48218	2.46078e-10
SNORD53	-1.61431	0.000694716	-1.62933	0.000385516
NEK2	-1.84162	0.000771444	-2.51297	1.73477e-09
MAGEA3	-1.76789	0.0008148	-1.89609	0.000136904
CDK1	-1.78569	0.000856089	-2.55463	4.77497e-10
GPR87	-1.73997	0.000887814	-1.84107	0.00021685
MAGEB2	-1.78526	0.000949896	-2.09339	3.93916e-06
CAMK4	-1.91182	0.00101308	-1.89481	0.00355569
FANCI	-1.7167	0.00110608	-2.21864	5.34045e-08
ELMSAN1	1.83918	0.00115548	2.34675	6.20668e-07
MMP9	-1.62405	0.00115597	-1.51835	0.00835655
TMEM52B	-1.80143	0.00115758	-1.85668	0.000995051
LINC01419	-1.70217	0.00118996	-1.84092	0.000141415
POMP	1.80873	0.00129707	2.42894	3.11946e-08
XRCC2	-1.72371	0.00132121	-2.40363	2.60877e-10
LINC00582	-1.87422	0.00134047	-1.84896	0.00186006
RNVU1-18	-1.74725	0.00138501	-2.07355	9.63915e-06
CARS2	1.69136	0.00138694	2.05916	4.89213e-06
SLC47A1	-1.87651	0.00140988	-1.85063	0.00374555
KIF15	-1.76167	0.00142039	-2.2712	5.14354e-07
TICRR	-1.60839	0.00145591	-2.22754	8.77794e-10
FLI1	-1.47451	0.00158452	-1.45613	0.00207988
PAGE2	-1.71148	0.00165245	-2.12203	2.30839e-06
IQGAP3	-1.81924	0.00169546	-2.14451	1.66122e-05
SHCBP1	-1.64027	0.00170957	-2.66899	3.19905e-14
HAO1	-1.7491	0.00174981	-1.796	0.000418631
GIMAP6	-1.583	0.00189299	-1.41289	0.00769317
KIF23	-1.69989	0.00196845	-2.4393	1.34248e-10
NUF2	-1.66963	0.00218363	-2.26723	1.97493e-08
UGT1A4	-1.67419	0.00228324	-1.84802	7.53665e-05
KIF20A	-1.74679	0.0023	-2.30197	7.43456e-07
ANLN	-1.71636	0.00246625	-2.15447	1.05915e-05
PPY	-1.70518	0.00250039	-1.89446	8.65508e-05
LILRA4	-1.80517	0.00260728	-1.93608	0.000855804
HRG	-1.67772	0.00278896	-1.96544	4.70262e-05
NUSAP1	-1.68004	0.00283212	-2.2093	6.2981e-07
LNCAROD	-1.66433	0.00298445	-1.98954	6.3175e-06
LINC02475	-1.66587	0.00303451	-1.68362	0.00179815
PTK2B	-1.82221	0.00307138	-1.86557	0.00291958
DSCAM-AS1	-1.59412	0.00317511	-1.66186	0.00108114
DEPDC1B	-1.64904	0.00322599	-2.39303	2.26933e-08
GTSE1	-1.70108	0.0032473	-2.09089	2.88365e-05
MTRNR2L5	-1.58946	0.00329051	-1.76571	0.0001196
CKAP2L	-1.64772	0.00330943	-2.28286	2.3027e-07
TROAP	-1.63889	0.00335617	-2.38643	9.99774e-10
APOA5	-1.67357	0.0036209	-1.89442	0.000121654
SNORD92	-1.54117	0.00365751	-1.6498	0.00166927
HTRA4	-1.70769	0.00366077	-1.8645	0.000892997
DTL	-1.70305	0.00383745	-2.06922	3.04518e-05
MLN	-1.70273	0.00388315	-1.86346	0.000608483
CENPN	-1.57573	0.00389238	-2.37849	4.11249e-10
SLC9A9	-1.45591	0.00392861	-1.35633	0.00826288
GINS3	-1.64622	0.00407973	-2.53113	1.21981e-10
CSAG3	-1.54792	0.0041914	-2.12211	1.33277e-08
TTC29	-1.6098	0.00422917	-1.55143	0.00769317
MCM2	-1.69442	0.00435863	-1.87708	0.000523382
CEP55	-1.64812	0.00440296	-2.15603	2.29135e-06
ORC6	-1.60358	0.00446009	-2.45496	9.35118e-11
ZNF804A	-1.78379	0.00455165	-1.8003	0.00698269
HBZ	-1.51618	0.00495352	-1.84243	6.98509e-06
B4GALNT2	-1.77841	0.00500238	-1.81144	0.00715205
HID1-AS1	-1.67966	0.00516329	-1.95523	0.000226955
CDT1	-1.57255	0.00537702	-2.4085	1.33815e-10
MRC1	-1.46822	0.00539204	-1.75245	3.45398e-05
CRP	-1.62791	0.00548731	-1.76919	0.000350631
ZGRF1	-1.6288	0.00561309	-1.62391	0.00543228
SLC5A8	-1.67236	0.00568098	-1.64171	0.00715205
HCG14	-1.76305	0.00573028	-1.78199	0.00383004
REG3G	-1.60142	0.00576909	-1.86155	0.000329449
MAGEA4	-1.52717	0.00649048	-2.19398	7.11377e-09
FANCA	-1.70682	0.00681014	-2.23093	3.3976e-06
SNORD121A	-1.59685	0.00722636	-1.99401	5.98324e-06
CENPA	-1.58079	0.00725153	-2.41615	4.69643e-10
JCHAIN	-1.73355	0.00729197	-1.83544	0.00665365
AC097625.1	-1.64522	0.00750574	-1.8818	0.00040784
ARHGEF39	-1.66731	0.00764115	-2.19716	4.71232e-06
SGCG	-1.63741	0.00766096	-2.1702	9.45912e-06
HELLS	-1.64859	0.00774174	-2.33643	1.48903e-08
EME1	-1.60022	0.0077558	-2.22947	3.02238e-07
LINC01115	-1.57273	0.00778324	-1.87153	9.22154e-05
RAD51AP1	-1.63176	0.00801542	-2.37947	1.01473e-08
PLK4	-1.58905	0.00809088	-2.44389	5.9058e-10
NAT2	-1.64495	0.00850887	-1.75808	0.00541891
F13B	-1.47999	0.00853665	-1.6865	0.000617247
RPS21	1.58066	0.00855133	1.76092	0.00203643
CDC25B	-1.69619	0.00856078	-1.86401	0.00337761
SEMG2	-1.62014	0.00886376	-1.85822	0.000157878
SCARNA11	-1.52944	0.009339	-1.85162	2.611e-05
CHRM3-AS1	-1.47859	0.00984509	-1.74584	0.000209707
KIF4A	-1.6571	0.0103877	-2.08495	0.000232501
CFHR4	-1.45519	0.0103971	-1.97267	1.2187e-06
DNTTIP1	1.61467	0.0106403	1.63057	0.00615912
EXOSC8	1.55644	0.0106913	1.74766	0.0014634
BUB1B	-1.56382	0.0109493	-2.15351	4.39367e-07
TTK	-1.64673	0.0115655	-2.35521	3.58906e-07
