## Supplemental Table 11 for "Discovery of Oncogenic Mediator Genes in Rectal Cancer Chemotherapy Response using Gene Expression Data from Matched Tumor and Patient-Derived Organoid"

### Sheet: Supp. Tab. 11
Perturbagen ID	Perterbagen/Compound name	Target gene	Mechanism of action (MoA)	Compound Aliases
BRD-K70301465	ibrutinib	BTK	BTK inhibitor	PCI-32765
BRD-K45293975	7-hydroxystaurosporine	CDK1	CDK inhibitor	7-HYDROXYSTAUROSPORINE
BRD-K78373679	Ro-3306	CDK1	CDK inhibitor	RO-3306
BRD-K45293975	7-hydroxystaurosporine	CDK1	CHK inhibitor	7-HYDROXYSTAUROSPORINE
BRD-K45293975	7-hydroxystaurosporine	CDK1	PKC inhibitor	7-HYDROXYSTAUROSPORINE
BRD-K89687904	PKCbeta-inhibitor	PRKCB	PKC inhibitor	pkcbeta-inhibitor
BRD-K12184916	NVP-BEZ235	PIK3CG	MTOR inhibitor	dactolisib
BRD-K12184916	NVP-BEZ235	PIK3CG	PI3K inhibitor	dactolisib
BRD-K64785675	TG-100115	PIK3CG	PI3K inhibitor	TG-100-115
BRD-K09635314	m-3M3FBS	PLCG2	Phospholipase activator	M-3M3FBS
BRD-K40919711	BAPTA-AM	KCNA3	Potassium channel blocker	bapta-am
BRD-K26657438	imiquimod	TLR7	TLR agonist
BRD-K26657438	imiquimod	TLR8	TLR agonist
BRD-A29437505	RWJ-21757	TLR7	TLR agonist
BRD-K87782578	AVL-292	BTK	BTK inhibitor
BRD-K48443249	CNX-774	BTK	BTK inhibitor
BRD-A30984645	GDC-0834	BTK	BTK inhibitor
BRD-A35869383	ibrutinib	BTK	BTK inhibitor
BRD-A30655177	LFM-A13	BTK	BTK inhibitor
BRD-K03109492	NSC-663284	CDC25B	CDC inhibitor
BRD-K87932577	NSC-693868	CDK1	CDK inhibitor
BRD-K87909389	alvocidib	CDK1	CDK inhibitor
BRD-K07762753	aminopurvalanol-a	CDK1	CDK inhibitor
BRD-K13390322	AT-7519	CDK1	CDK inhibitor
BRD-K62814476	BMS-265246	CDK1	CDK inhibitor
BRD-K71726959	BRD-K71726959	CDK1	CDK inhibitor
BRD-K79090631	CGP-60474	CDK1	CDK inhibitor
BRD-K13662825	dinaciclib	CDK1	CDK inhibitor
BRD-K17894950	indirubin	CDK1	CDK inhibitor
BRD-K53959060	indirubin	CDK1	CDK inhibitor
BRD-K11636097	JNJ-7706621	CDK1	CDK inhibitor
BRD-K37312348	kenpaullone	CDK1	CDK inhibitor
BRD-K31268420	NSC-693868	CDK1	CDK inhibitor
BRD-K82731415	olomoucine	CDK1	CDK inhibitor
BRD-K64800655	PHA-793887	CDK1	CDK inhibitor
BRD-K60997853	PHA-848125	CDK1	CDK inhibitor
BRD-K50836978	purvalanol-a	CDK1	CDK inhibitor
BRD-K14560436	TG-02	CDK1	CDK inhibitor
BRD-K14560436	TG-02	CDK1	JAK inhibitor
BRD-K01567962	pyrazolanthrone	TTK	JNK inhibitor
BRD-K92723993	imatinib	CSF1R	KIT inhibitor
BRD-K79404599	enzastaurin	PRKCB	PKC inhibitor
BRD-K07325606	hispidin	PRKCB	PKC inhibitor
BRD-K16761703	sotrastaurin	PRKCB	PKC inhibitor
BRD-U70626184	BI-2536	PLK1	PLK inhibitor
BRD-K64890080	BI-2536	PLK1	PLK inhibitor
BRD-K92428232	GSK-461364	PLK1	PLK inhibitor
BRD-K90382497	GW-843682X	PLK1	PLK inhibitor
BRD-K70511574	HMN-214	CSF1R	PLK inhibitor
BRD-K27305650	LY-294002	PIK3CG	PLK inhibitor
BRD-K27305650	LY-294002	PLK1	PLK inhibitor
BRD-K27305650	LY-294002	PRKDC	PLK inhibitor
BRD-K83699324	NMS-1286937	PLK1	PLK inhibitor
BRD-K35687265	ON-01910	PLK1	PLK inhibitor
BRD-K35687265	ON-01910	CDK1	PLK inhibitor
BRD-K55187425	rigosertib	PLK1	PLK inhibitor
BRD-K69776681	volasertib	PLK1	PLK inhibitor
BRD-K83063356	RS-102895	CCR2	CCR antagonist
BRD-K50836978	purvalanol-a	CDK1	DYRK inhibitor
BRD-K93918653	quizartinib	CSF1R	FLT3 inhibitor
BRD-K14560436	TG-02	CDK1	FLT3 inhibitor
BRD-K23228615	GDC-0980	PIK3CG	MTOR inhibitor
BRD-A18328003	GDC-0980	PIK3CG	MTOR inhibitor
BRD-K27305650	LY-294002	PIK3CG	MTOR inhibitor
BRD-K27305650	LY-294002	PLK1	MTOR inhibitor
BRD-K27305650	LY-294002	PRKDC	MTOR inhibitor
BRD-K09537769	NU-7026	PRKDC	MTOR inhibitor
BRD-K67868012	PI-103	PIK3CG	MTOR inhibitor
BRD-K98795921	SB-2343	PIK3CG	MTOR inhibitor
BRD-K63915849	AS-604850	PIK3CG	PI3K inhibitor
BRD-K41895714	AS-605240	PIK3CG	PI3K inhibitor
BRD-K76773351	AS-605240	PIK3CG	PI3K inhibitor
BRD-K58772419	AZD-6482	PIK3CG	PI3K inhibitor
BRD-K52911425	GDC-0941	PIK3CG	PI3K inhibitor
BRD-K23228615	GDC-0980	PIK3CG	PI3K inhibitor
BRD-A18328003	GDC-0980	PIK3CG	PI3K inhibitor
BRD-K60866521	idelalisib	PIK3CG	PI3K inhibitor
BRD-K93468883	IPI-145	PIK3CG	PI3K inhibitor
BRD-K09499853	KU-0060648	PRKDC	PI3K inhibitor
BRD-K09537769	NU-7026	PRKDC	PI3K inhibitor
BRD-K67868012	PI-103	PIK3CG	PI3K inhibitor
BRD-K98795921	SB-2343	PIK3CG	PI3K inhibitor
BRD-A11678676	wortmannin	PIK3CG	PI3K inhibitor
BRD-A11678676	wortmannin	PLK1	PI3K inhibitor
BRD-K87343924	wortmannin	PIK3CG	PI3K inhibitor
BRD-K87343924	wortmannin	PLK1	PI3K inhibitor
BRD-A75409952	wortmannin	PIK3CG	PI3K inhibitor
BRD-A75409952	wortmannin	PLK1	PI3K inhibitor
BRD-K95901403	XL-147	PIK3CG	PI3K inhibitor
BRD-K63068307	ZSTK-474	PIK3CG	PI3K inhibitor
BRD-K66847579	WZ-7043	CSF1R	CSF1R inhibitor
BRD-A52627843	thiostrepton	FOXM1	FOXM1 inhibitor
BRD-A20697603	thiostrepton	FOXM1	FOXM1 inhibitor
BRD-K87932577	NSC-693868	CDK1	GSK-3 inhibitor
BRD-K17894950	indirubin	CDK1	GSK-3 inhibitor
BRD-K53959060	indirubin	CDK1	GSK-3 inhibitor
BRD-K37312348	kenpaullone	CDK1	GSK-3 inhibitor
BRD-K31268420	NSC-693868	CDK1	GSK-3 inhibitor
BRD-K92723993	imatinib	CSF1R	PDGFR inhibitor
BRD-K99749624	linifanib	CSF1R	PDGFR inhibitor
BRD-K99749624	linifanib	CSF1R	VEGFR inhibitor
BRD-K26657438	imiquimod	TLR7	Interferon inducer
BRD-K26657438	imiquimod	TLR8	Interferon inducer
BRD-A99117172	hydroxychloroquine	TLR7	Anti-malarial agent
BRD-A62182663	YK-4279	FLI1	Apoptosis stimulant
BRD-K56403959	ZK-756326	CCR8	CCK receptor ligand
BRD-K92723993	imatinib	CSF1R	Abl kinase inhibitor
BRD-K13390322	AT-7519	CDK1	Cell cycle inhibitor
BRD-K55187425	rigosertib	PLK1	Cell cycle inhibitor
BRD-K18673820	folic-acid	FOLR2	Folate receptor ligand
BRD-K51677086	erythromycin-ethylsuccinate	SLC47A1	NFKB pathway inhibitor
BRD-K14175878	MK-0812	CCR2	CCK receptor antagonist
BRD-K87510569	RS-504393	CCR2	CCK receptor antagonist
BRD-A67433117	NCS-382	SLC52A2	GABA receptor antagonist
BRD-A85025557	NCS-382	SLC52A2	GABA receptor antagonist
BRD-K51677086	erythromycin-ethylsuccinate	SLC47A1	Motilin receptor agonist
BRD-K00337317	NU-7441	PRKDC	P-glycoprotein inhibitor
BRD-K43149758	myricetin	PIK3CG	Androgen receptor agonist
BRD-K51677086	erythromycin-ethylsuccinate	SLC47A1	Cytochrome P450 inhibitor
BRD-K43149758	myricetin	PIK3CG	Cytochrome P450 inhibitor
BRD-K62427771	AS-77	KCNA3	Potassium channel blocker
BRD-K52113681	CP-339818	KCNA3	Potassium channel blocker
BRD-K22482860	dalfampridine	KCNA3	Potassium channel blocker
BRD-K07762753	aminopurvalanol-a	CDK1	Tyrosine kinase inhibitor
BRD-K76210423	resiquimod	TLR7	Toll-like receptor agonist
BRD-K76210423	resiquimod	TLR8	Toll-like receptor agonist
BRD-K53508936	CTS-1027	MMP9	Metalloproteinase inhibitor
BRD-K27305650	LY-294002	PIK3CG	Phosphodiesterase inhibitor
BRD-K27305650	LY-294002	PLK1	Phosphodiesterase inhibitor
BRD-K27305650	LY-294002	PRKDC	Phosphodiesterase inhibitor
BRD-K51677086	erythromycin-ethylsuccinate	SLC47A1	Protein synthesis inhibitor
BRD-A52627843	thiostrepton	FOXM1	Protein synthesis inhibitor
BRD-A20697603	thiostrepton	FOXM1	Protein synthesis inhibitor
BRD-K99545815	PF-562271	PTK2B	Focal adhesion kinase inhibitor
BRD-K72816382	cinalukast	CYSLTR1	Leukotriene receptor antagonist
BRD-K69470111	montelukast	CYSLTR1	Leukotriene receptor antagonist
BRD-K99673372	montelukast	CYSLTR1	Leukotriene receptor antagonist
BRD-A31312900	montelukast	CYSLTR1	Leukotriene receptor antagonist
BRD-K97045029	pranlukast	CYSLTR1	Leukotriene receptor antagonist
BRD-K97045029	pranlukast	CYSLTR2	Leukotriene receptor antagonist
BRD-K62562723	SR-2640	CYSLTR1	Leukotriene receptor antagonist
BRD-K74765201	tomelukast	CYSLTR1	Leukotriene receptor antagonist
BRD-K71289571	zafirlukast	CYSLTR1	Leukotriene receptor antagonist
BRD-K97399794	quercetin	PIK3CG	Polar auxin transport inhibitor
BRD-K60997853	PHA-848125	CDK1	Growth factor receptor inhibitor
BRD-K09499853	KU-0060648	PRKDC	DNA dependent protein kinase inhibitor
BRD-K27305650	LY-294002	PIK3CG	DNA dependent protein kinase inhibitor
BRD-K27305650	LY-294002	PLK1	DNA dependent protein kinase inhibitor
BRD-K27305650	LY-294002	PRKDC	DNA dependent protein kinase inhibitor
BRD-K09537769	NU-7026	PRKDC	DNA dependent protein kinase inhibitor
BRD-K00337317	NU-7441	PRKDC	DNA dependent protein kinase inhibitor
BRD-K51018020	VAMA-37	PRKDC	DNA dependent protein kinase inhibitor
BRD-K39746403	erythromycin-estolate	SLC47A1	Bacterial 50S ribosomal subunit inhibitor
BRD-A62182663	YK-4279	FLI1	Binding of RNA helicase A to the transcription factor EWS-FLI1 inhibitor
