## Supplemental Table 12 for "Discovery of Oncogenic Mediator Genes in Rectal Cancer Chemotherapy Response using Gene Expression Data from Matched Tumor and Patient-Derived Organoid"

### Sheet: Supp. Tab. 12
Perturbagen ID	Perterbagen/Compound name	Target gene	Mechanism of action (MoA)	Compound Aliases
BRD-K70301465	ibrutinib	BTK	BTK inhibitor	PCI-32765
BRD-K45293975	7-hydroxystaurosporine	CDK1	CDK inhibitor	7-HYDROXYSTAUROSPORINE
BRD-K78373679	Ro-3306	CDK1	CDK inhibitor	RO-3306
BRD-K45293975	7-hydroxystaurosporine	CDK1	CHK inhibitor	7-HYDROXYSTAUROSPORINE
BRD-K45293975	7-hydroxystaurosporine	CDK1	PKC inhibitor	7-HYDROXYSTAUROSPORINE
BRD-K97056771	GNF-2	BCR	Abl kinase inhibitor	HY-11007
BRD-A87125127	3-matida	GRM1	Glutamate receptor antagonist	3-MATIDA
BRD-A18202423	CPCCOEt	GRM1	Glutamate receptor antagonist	cpccoet
BRD-K34092021	arvanil	TRPV1	TRPV agonist
BRD-K16336526	capsaicin	TRPV1	TRPV agonist
BRD-K50590187	capsaicin	TRPV1	TRPV agonist
BRD-K44849676	capsazepine	TRPV1	TRPV agonist
BRD-A68631409	evodiamine	TRPV1	TRPV agonist
BRD-K86958018	olvanil	TRPV1	TRPV agonist
BRD-K87782578	AVL-292	BTK	BTK inhibitor
BRD-K48443249	CNX-774	BTK	BTK inhibitor
BRD-A30984645	GDC-0834	BTK	BTK inhibitor
BRD-A35869383	ibrutinib	BTK	BTK inhibitor
BRD-A30655177	LFM-A13	BTK	BTK inhibitor
BRD-K87932577	NSC-693868	CDK1	CDK inhibitor
BRD-K87909389	alvocidib	CDK1	CDK inhibitor
BRD-K07762753	aminopurvalanol-a	CDK1	CDK inhibitor
BRD-K13390322	AT-7519	CDK1	CDK inhibitor
BRD-K62814476	BMS-265246	CDK1	CDK inhibitor
BRD-K71726959	BRD-K71726959	CDK1	CDK inhibitor
BRD-K79090631	CGP-60474	CDK1	CDK inhibitor
BRD-K13662825	dinaciclib	CDK1	CDK inhibitor
BRD-K17894950	indirubin	CDK1	CDK inhibitor
BRD-K53959060	indirubin	CDK1	CDK inhibitor
BRD-K11636097	JNJ-7706621	CDK1	CDK inhibitor
BRD-K37312348	kenpaullone	CDK1	CDK inhibitor
BRD-K31268420	NSC-693868	CDK1	CDK inhibitor
BRD-K82731415	olomoucine	CDK1	CDK inhibitor
BRD-K64800655	PHA-793887	CDK1	CDK inhibitor
BRD-K60997853	PHA-848125	CDK1	CDK inhibitor
BRD-K50836978	purvalanol-a	CDK1	CDK inhibitor
BRD-K14560436	TG-02	CDK1	CDK inhibitor
BRD-K85015012	NNC-05-2090	SLC6A12	GAT inhibitor
BRD-K14560436	TG-02	CDK1	JAK inhibitor
BRD-K59369769	tozasertib	BCR	JAK inhibitor
BRD-K87947369	tozasertib	BCR	JAK inhibitor
BRD-K49328571	dasatinib	BCR	KIT inhibitor
BRD-K92723993	imatinib	BCR	KIT inhibitor
BRD-K35687265	ON-01910	CDK1	PLK inhibitor
BRD-K99964838	bosutinib	BCR	Src inhibitor
BRD-K49328571	dasatinib	BCR	Src inhibitor
BRD-K50836978	purvalanol-a	CDK1	DYRK inhibitor
BRD-K80725632	lavendustin-c	CAMK2A	EGFR inhibitor
BRD-K55462201	AM-404	TRPV1	FAAH inhibitor
BRD-K21667562	AM-404	TRPV1	FAAH inhibitor
BRD-K44227013	ponatinib	BCR	FLT3 inhibitor
BRD-K14560436	TG-02	CDK1	FLT3 inhibitor
BRD-K59369769	tozasertib	BCR	FLT3 inhibitor
BRD-K87947369	tozasertib	BCR	FLT3 inhibitor
BRD-K87932577	NSC-693868	CDK1	GSK-3 inhibitor
BRD-K17894950	indirubin	CDK1	GSK-3 inhibitor
BRD-K53959060	indirubin	CDK1	GSK-3 inhibitor
BRD-K37312348	kenpaullone	CDK1	GSK-3 inhibitor
BRD-K31268420	NSC-693868	CDK1	GSK-3 inhibitor
BRD-K49328571	dasatinib	BCR	PDGFR inhibitor
BRD-K92723993	imatinib	BCR	PDGFR inhibitor
BRD-K78692225	leflunomide	DHODH	PDGFR inhibitor
BRD-K44227013	ponatinib	BCR	PDGFR inhibitor
BRD-K55462201	AM-404	TRPV1	TRPV antagonist
BRD-K21667562	AM-404	TRPV1	TRPV antagonist
BRD-K34185671	AMG-517	TRPV1	TRPV antagonist
BRD-K43068349	AMG-9810	TRPV1	TRPV antagonist
BRD-K01995783	AMG-9810	TRPV1	TRPV antagonist
BRD-K51770398	JNJ-17203212	TRPV1	TRPV antagonist
BRD-K21350491	phenamil	PKD2L1	TRPV antagonist
BRD-K61536336	SB-366791	TRPV1	TRPV antagonist
BRD-K59331372	SB-366791	TRPV1	TRPV antagonist
BRD-K65991129	SB-705498	TRPV1	TRPV antagonist
BRD-K76694128	rebastinib	BCR	VEGFR inhibitor
BRD-A68631409	evodiamine	TRPV1	ATPase inhibitor
BRD-K49328571	dasatinib	BCR	Ephrin inhibitor
BRD-K43245338	MDL-28170	CAPN1	Calpain inhibitor
BRD-K87718015	dynasore	DNM1L	Dynamin inhibitor
BRD-K99964838	bosutinib	BCR	Abl kinase inhibitor
BRD-K49328571	dasatinib	BCR	Abl kinase inhibitor
BRD-K92723993	imatinib	BCR	Abl kinase inhibitor
BRD-K27182532	metatinib	BCR	Abl kinase inhibitor
BRD-K81528515	nilotinib	BCR	Abl kinase inhibitor
BRD-K44227013	ponatinib	BCR	Abl kinase inhibitor
BRD-K76694128	rebastinib	BCR	Abl kinase inhibitor
BRD-K59369769	tozasertib	BCR	Abl kinase inhibitor
BRD-K87947369	tozasertib	BCR	Abl kinase inhibitor
GNF2	GNF-2	BCR	Abl kinase inhibitor
BRD-K13390322	AT-7519	CDK1	Cell cycle inhibitor
BRD-K29220403	eszopiclone	GABRD	GABA receptor agonist
BRD-K89104321	gaboxadol	GABRD	GABA receptor agonist
BRD-K82255054	propofol	GABRD	GABA receptor agonist
BRD-A93093700	temazepam	GABRD	GABA receptor agonist
BRD-K85015012	NNC-05-2090	SLC6A12	GABA uptake inhibitor
BRD-K97688263	benzamil	PKD2L1	Sodium channel blocker
BRD-K87158025	benzamil	PKD2L1	Sodium channel blocker
BRD-K59369769	tozasertib	BCR	Aurora kinase inhibitor
BRD-K87947369	tozasertib	BCR	Aurora kinase inhibitor
BRD-K55055802	etomidate	GABRD	GABA receptor modulator
BRD-A54880345	etomidate	GABRD	GABA receptor modulator
BRD-K88143662	metharbital	GABRD	GABA receptor modulator
BRD-A44448661	pentobarbital	GABRD	GABA receptor modulator
BRD-K36386086	dolutegravir	POU2F2	HIV integrase inhibitor
BRD-K55462201	AM-404	TRPV1	Cyclooxygenase inhibitor
BRD-K21667562	AM-404	TRPV1	Cyclooxygenase inhibitor
BRD-K98763141	niflumic-acid	CLCNKA	Cyclooxygenase inhibitor
BRD-K71350836	butalbital	GABRD	GABA receptor antagonist
BRD-K32247306	primidone	GABRD	GABA receptor antagonist
BRD-K53903639	CHEMBL-1222381	CAMK2A	Neural stem cell inducer
BRD-A44448661	pentobarbital	GABRD	Barbiturate antiepileptic
BRD-K32610195	androstenedione	HSD3B1	Cytochrome P450 inhibitor
BRD-K22482860	dalfampridine	KCNC2	Potassium channel blocker
BRD-K07762753	aminopurvalanol-a	CDK1	Tyrosine kinase inhibitor
BRD-K49328571	dasatinib	BCR	Tyrosine kinase inhibitor
BRD-A20589515	dihydroxyphenylglycine	GRM1	Glutamate receptor agonist
BRD-A59709458	PHCCC	GRM1	Glutamate receptor agonist
BRD-A48257147	PHCCC	GRM1	Glutamate receptor agonist
BRD-K01674964	histamine	HRH4	Histamine receptor agonist
BRD-K28984613	dutasteride	SRD5A1	5 alpha reductase inhibitor
BRD-K01095011	finasteride	SRD5A1	5 alpha reductase inhibitor
BRD-K59720958	finasteride	SRD5A1	5 alpha reductase inhibitor
BRD-A83081521	finasteride	SRD5A1	5 alpha reductase inhibitor
BRD-K29653726	topiramate	GABRD	Kainate receptor antagonist
BRD-K78280988	anandamide	TRPV1	Cannabinoid receptor agonist
BRD-K87905482	anandamide	TRPV1	Cannabinoid receptor agonist
BRD-K42352790	anandamide	TRPV1	Cannabinoid receptor agonist
BRD-K29653726	topiramate	GABRD	Carbonic anhydrase inhibitor
BRD-K37289225	clozapine	HRH4	Dopamine receptor antagonist
BRD-K55055802	etomidate	GABRD	Membrane integrity inhibitor
BRD-A54880345	etomidate	GABRD	Membrane integrity inhibitor
BRD-A05729358	CPCCOEt	GRM1	Glutamate receptor antagonist
BRD-K54704028	BAY-36-7620	GRM1	Glutamate receptor antagonist
BRD-K64670467	JNJ-16259685	GRM1	Glutamate receptor antagonist
BRD-K87696786	LY-456236	GRM1	Glutamate receptor antagonist
BRD-K29653726	topiramate	GABRD	Glutamate receptor antagonist
BRD-K48059230	YM-298198	GRM1	Glutamate receptor antagonist
BRD-K59650319	YM-298198	GRM1	Glutamate receptor antagonist
BRD-K71430621	clobenpropit	HRH4	Histamine receptor antagonist
BRD-K51918615	iodophenpropit	HRH4	Histamine receptor antagonist
BRD-K15086322	JNJ-10191584	HRH4	Histamine receptor antagonist
BRD-K63874012	thioperamide	HRH4	Histamine receptor antagonist
BRD-A85424553	thioperamide	HRH4	Histamine receptor antagonist
BRD-K37289225	clozapine	HRH4	Serotonin receptor antagonist
BRD-K76694128	rebastinib	BCR	TIE tyrosine kinase inhibitor
BRD-K37764012	PF-03758309	PAK4	P21 activated kinase inhibitor
BRD-A81177136	KN-62	CAMK2A	Purinergic receptor antagonist
BRD-K32398298	alprazolam	GABRD	Benzodiazepine receptor agonist
BRD-K86595100	chlordiazepoxide	GABRD	Benzodiazepine receptor agonist
BRD-K16508793	diazepam	GABRD	Benzodiazepine receptor agonist
BRD-A11990600	lorazepam	GABRD	Benzodiazepine receptor agonist
BRD-K55055802	etomidate	GABRD	Membrane permeability inhibitor
BRD-A51831848	enflurane	GABRD	Membrane permeability inhibitor
BRD-A54880345	etomidate	GABRD	Membrane permeability inhibitor
BRD-K06152156	methoxyflurane	GABRD	Membrane permeability inhibitor
BRD-K60997853	PHA-848125	CDK1	Growth factor receptor inhibitor
BRD-K88366685	trimetazidine	ACAA2	3-ketoacyl CoA thiolase inhibitor
BRD-K98769987	flumazenil	GABRD	Benzodiazepine receptor antagonist
BRD-K10671814	sulfaphenazole	DHPS	Dihydropteroate synthetase inhibitor
BRD-K60240222	carglumic-acid	CPS1	Carbamoyl phosphate synthase activator
BRD-K96123349	brequinar	DHODH	Dihydroorotate dehydrogenase inhibitor
BRD-K78692225	leflunomide	DHODH	Dihydroorotate dehydrogenase inhibitor
BRD-K40797222	SC-12267	DHODH	Dihydroorotate dehydrogenase inhibitor
BRD-A42699921	teriflunomide	DHODH	Dihydroorotate dehydrogenase inhibitor
BRD-K90868879	canagliflozin	SLC5A2	Sodium/glucose cotransporter inhibitor
BRD-K46604138	dapagliflozin	SLC5A2	Sodium/glucose cotransporter inhibitor
BRD-K53765467	empagliflozin	SLC5A2	Sodium/glucose cotransporter inhibitor
BRD-K10071630	ertugliflozin	SLC5A2	Sodium/glucose cotransporter inhibitor
BRD-K24601397	phlorizin	SLC5A2	Sodium/glucose cotransporter inhibitor
BRD-K05850076	sotagliflozin	SLC5A2	Sodium/glucose cotransporter inhibitor
BRD-K38183498	clonazepam	GABRD	GABA benzodiazepine site receptor agonist
BRD-A81177136	KN-62	CAMK2A	Calcium/calmodulin dependent protein kinase inhibitor
BRD-K93480852	KN-93	CAMK2A	Calcium/calmodulin dependent protein kinase inhibitor
BRD-K55454768	TAS-301	CAMK2A	Calcium/calmodulin dependent protein kinase inhibitor
